# De novo mutation hotspots in homologous protein domains identify function-altering mutations in neurodevelopmental disorders

**DOI:** 10.1101/2022.03.19.22272594

**Authors:** Laurens Wiel, Juliet E. Hampstead, Hanka Venselaar, Lisenka E. L. M. Vissers, Han G. Brunner, Rolph Pfundt, Gerrit Vriend, Joris A. Veltman, Christian Gilissen

## Abstract

Variant interpretation remains a major challenge in medical genetics. We developed Meta-Domain HotSpot (MDHS) to identify mutational hotspots across homologous protein domains. We applied MDHS to a dataset of 45,221 *de novo* mutations (DNMs) from 31,058 patients with neurodevelopmental disorders (NDDs) and identified three significantly enriched missense DNM hotspots in the ion transport protein domain family (PF00520). The 37 unique missense DNMs that drive enrichment affect 25 genes, 19 of which were previously associated with NDDs. 3D protein structure modelling supports function-altering effects of these mutations. Hotspot genes have a unique expression pattern in tissue, and we used this pattern alongside *in silico* predictors and population constraint information to identify candidate NDD-associated genes. We also propose a lenient version of our method, which identifies 32 hotspot positions across 16 different protein domains. These positions are enriched for likely pathogenic variation in clinical databases and DNMs in other genetic disorders.
