## Supplementary Data S1-S16 for "De novo mutation hotspots in homologous protein domains identify function-altering mutations in neurodevelopmental disorders": Supp_Data_S5_synonymous_DNM_hotspot_results.xlsx

### Sheet: synonymous_hotspots_results
domain_id	consensus_position	L	N_lenient	N_stringent	k_stringent	k_lenient	hotspot_uniqueness	MDHS_p_value_lenient	MDHS_p_value_stringent	corrected_MDHS_p_value_lenient	corrected_MDHS_p_value_stringent
PF00001	138	268	59	59	3	3	3	0.0206951	0.0206951	1	1
PF00001	9	268	59	59	2	2	2	0.197931	0.197931	1	1
PF00001	232	268	59	59	2	2	2	0.197931	0.197931	1	1
PF00001	112	268	59	59	2	2	2	0.197931	0.197931	1	1
PF00001	4	268	59	59	1	1	1	1	1	1	1
PF00001	193	268	59	59	1	1	1	1	1	1	1
PF00001	116	268	59	59	1	1	1	1	1	1	1
PF00001	129	268	59	59	1	1	1	1	1	1	1
PF00001	130	268	59	59	1	1	1	1	1	1	1
PF00001	141	268	59	59	1	1	1	1	1	1	1
PF00001	150	268	59	59	1	1	1	1	1	1	1
PF00001	160	268	59	59	1	1	1	1	1	1	1
PF00001	164	268	59	59	1	1	1	1	1	1	1
PF00001	170	268	59	59	1	1	1	1	1	1	1
PF00001	185	268	59	59	1	1	1	1	1	1	1
PF00001	203	268	59	59	1	1	1	1	1	1	1
PF00001	195	268	59	59	1	1	1	1	1	1	1
PF00001	208	268	59	59	1	1	1	1	1	1	1
PF00001	210	268	59	59	1	1	1	1	1	1	1
PF00001	213	268	59	59	1	1	1	1	1	1	1
PF00001	224	268	59	59	1	1	1	1	1	1	1
PF00001	228	268	59	59	1	1	1	1	1	1	1
PF00001	237	268	59	59	1	1	1	1	1	1	1
PF00001	245	268	59	59	1	1	1	1	1	1	1
PF00001	252	268	59	59	1	1	1	1	1	1	1
PF00001	256	268	59	59	1	1	1	1	1	1	1
PF00001	114	268	59	59	1	1	1	1	1	1	1
PF00001	108	268	59	59	1	1	1	1	1	1	1
PF00001	8	268	59	59	1	1	1	1	1	1	1
PF00001	99	268	59	59	1	1	1	1	1	1	1
PF00001	16	268	59	59	1	1	1	1	1	1	1
PF00001	18	268	59	59	1	1	1	1	1	1	1
PF00001	19	268	59	59	1	1	1	1	1	1	1
PF00001	25	268	59	59	1	1	1	1	1	1	1
PF00001	33	268	59	59	1	1	1	1	1	1	1
PF00001	34	268	59	59	1	1	1	1	1	1	1
PF00001	35	268	59	59	1	1	1	1	1	1	1
PF00001	39	268	59	59	1	1	1	1	1	1	1
PF00001	43	268	59	59	1	1	1	1	1	1	1
PF00001	44	268	59	59	1	1	1	1	1	1	1
PF00001	52	268	59	59	1	1	1	1	1	1	1
PF00001	55	268	59	59	1	1	1	1	1	1	1
PF00001	57	268	59	59	1	1	1	1	1	1	1
PF00001	58	268	59	59	1	1	1	1	1	1	1
PF00001	65	268	59	59	1	1	1	1	1	1	1
PF00001	70	268	59	59	1	1	1	1	1	1	1
PF00001	72	268	59	59	1	1	1	1	1	1	1
PF00001	75	268	59	59	1	1	1	1	1	1	1
PF00001	78	268	59	59	1	1	1	1	1	1	1
PF00001	79	268	59	59	1	1	1	1	1	1	1
PF00001	81	268	59	59	1	1	1	1	1	1	1
PF00001	83	268	59	59	1	1	1	1	1	1	1
PF00001	85	268	59	59	1	1	1	1	1	1	1
PF00001	267	268	59	59	1	1	1	1	1	1	1
PF00008	30	32	13	13	3	3	3	0.0606157	0.0606157	1	1
PF00008	8	32	13	13	2	2	2	0.338161	0.338161	1	1
PF00008	25	32	13	13	2	2	2	0.338161	0.338161	1	1
PF00008	4	32	13	13	1	1	1	1	1	1	1
PF00008	7	32	13	13	1	1	1	1	1	1	1
PF00008	11	32	13	13	1	1	1	1	1	1	1
PF00008	16	32	13	13	1	1	1	1	1	1	1
PF00008	28	32	13	13	1	1	1	1	1	1	1
PF00008	32	32	13	13	1	1	1	1	1	1	1
PF00013	13	66	6	6	2	2	2	0.0875343	0.0875343	1	1
PF00013	6	66	6	6	1	1	1	1	1	1	1
PF00013	34	66	6	6	1	1	1	1	1	1	1
PF00013	44	66	6	6	1	1	1	1	1	1	1
PF00013	50	66	6	6	1	1	1	1	1	1	1
PF00017	41	77	12	12	2	2	2	0.145181	0.145181	1	1
PF00017	10	77	12	12	1	1	1	1	1	1	1
PF00017	17	77	12	12	1	1	1	1	1	1	1
PF00017	23	77	12	12	1	1	1	1	1	1	1
PF00017	24	77	12	12	1	1	1	1	1	1	1
PF00017	30	77	12	12	1	1	1	1	1	1	1
PF00017	31	77	12	12	1	1	1	1	1	1	1
PF00017	32	77	12	12	1	1	1	1	1	1	1
PF00017	39	77	12	12	1	1	1	1	1	1	1
PF00017	62	77	12	12	1	1	1	1	1	1	1
PF00017	68	77	12	12	1	1	1	1	1	1	1
PF00027	66	88	3	3	2	2	2	0.033705	0.033705	1	1
PF00027	6	88	3	3	1	1	1	1	1	1	1
PF00028	25	93	38	38	2	2	2	0.33689	0.33689	1	1
PF00028	72	93	38	38	2	2	2	0.33689	0.33689	1	1
PF00028	85	93	38	38	2	2	2	0.33689	0.33689	1	1
PF00028	83	93	38	38	2	2	2	0.33689	0.33689	1	1
PF00028	20	93	38	38	2	2	2	0.33689	0.33689	1	1
PF00028	68	93	38	38	2	2	2	0.33689	0.33689	1	1
PF00028	35	93	38	38	2	2	2	0.33689	0.33689	1	1
PF00028	64	93	38	38	1	1	1	1	1	1	1
PF00028	66	93	38	38	1	1	1	1	1	1	1
PF00028	71	93	38	38	1	1	1	1	1	1	1
PF00028	5	93	38	38	1	1	1	1	1	1	1
PF00028	76	93	38	38	1	1	1	1	1	1	1
PF00028	49	93	38	38	1	1	1	1	1	1	1
PF00028	81	93	38	38	1	1	1	1	1	1	1
PF00028	84	93	38	38	1	1	1	1	1	1	1
PF00028	86	93	38	38	1	1	1	1	1	1	1
PF00028	58	93	38	38	1	1	1	1	1	1	1
PF00028	46	93	38	38	1	1	1	1	1	1	1
PF00028	47	93	38	38	1	1	1	1	1	1	1
PF00028	9	93	38	38	1	1	1	1	1	1	1
PF00028	40	93	38	38	1	1	1	1	1	1	1
PF00028	38	93	38	38	1	1	1	1	1	1	1
PF00028	29	93	38	38	1	1	1	1	1	1	1
PF00028	27	93	38	38	1	1	1	1	1	1	1
PF00028	26	93	38	38	1	1	1	1	1	1	1
PF00028	22	93	38	38	1	1	1	1	1	1	1
PF00028	16	93	38	38	1	1	1	1	1	1	1
PF00028	15	93	38	38	1	1	1	1	1	1	1
PF00028	13	93	38	38	1	1	1	1	1	1	1
PF00028	10	93	38	38	1	1	1	1	1	1	1
PF00028	87	93	38	38	1	1	1	1	1	1	1
PF00041	14	85	45	45	3	3	3	0.0983736	0.0983736	1	1
PF00041	41	85	45	45	2	2	2	0.412894	0.412894	1	1
PF00041	59	85	45	45	2	2	2	0.412894	0.412894	1	1
PF00041	82	85	45	45	2	2	2	0.412894	0.412894	1	1
PF00041	51	85	45	45	2	2	2	0.412894	0.412894	1	1
PF00041	48	85	45	45	2	2	2	0.412894	0.412894	1	1
PF00041	17	85	45	45	2	2	2	0.412894	0.412894	1	1
PF00041	6	85	45	45	2	2	2	0.412894	0.412894	1	1
PF00041	40	85	45	45	2	2	2	0.412894	0.412894	1	1
PF00041	30	85	45	45	2	2	2	0.412894	0.412894	1	1
PF00041	54	85	45	45	2	2	2	0.412894	0.412894	1	1
PF00041	58	85	45	45	1	1	1	1	1	1	1
PF00041	72	85	45	45	1	1	1	1	1	1	1
PF00041	60	85	45	45	1	1	1	1	1	1	1
PF00041	68	85	45	45	1	1	1	1	1	1	1
PF00041	73	85	45	45	1	1	1	1	1	1	1
PF00041	74	85	45	45	1	1	1	1	1	1	1
PF00041	77	85	45	45	1	1	1	1	1	1	1
PF00041	78	85	45	45	1	1	1	1	1	1	1
PF00041	56	85	45	45	1	1	1	1	1	1	1
PF00041	5	85	45	45	1	1	1	1	1	1	1
PF00041	52	85	45	45	1	1	1	1	1	1	1
PF00041	39	85	45	45	1	1	1	1	1	1	1
PF00041	37	85	45	45	1	1	1	1	1	1	1
PF00041	36	85	45	45	1	1	1	1	1	1	1
PF00041	34	85	45	45	1	1	1	1	1	1	1
PF00041	32	85	45	45	1	1	1	1	1	1	1
PF00041	29	85	45	45	1	1	1	1	1	1	1
PF00041	18	85	45	45	1	1	1	1	1	1	1
PF00041	16	85	45	45	1	1	1	1	1	1	1
PF00041	11	85	45	45	1	1	1	1	1	1	1
PF00041	10	85	45	45	1	1	1	1	1	1	1
PF00041	83	85	45	45	1	1	1	1	1	1	1
PF00045	2	45	3	3	2	2	2	0.0651962	0.0651962	1	1
PF00045	22	45	3	3	1	1	1	1	1	1	1
PF00046	8	57	16	16	2	2	2	0.246626	0.246626	1	1
PF00046	7	57	16	16	1	1	1	1	1	1	1
PF00046	9	57	16	16	1	1	1	1	1	1	1
PF00046	11	57	16	16	1	1	1	1	1	1	1
PF00046	17	57	16	16	1	1	1	1	1	1	1
PF00046	22	57	16	16	1	1	1	1	1	1	1
PF00046	24	57	16	16	1	1	1	1	1	1	1
PF00046	26	57	16	16	1	1	1	1	1	1	1
PF00046	30	57	16	16	1	1	1	1	1	1	1
PF00046	38	57	16	16	1	1	1	1	1	1	1
PF00046	41	57	16	16	1	1	1	1	1	1	1
PF00046	48	57	16	16	1	1	1	1	1	1	1
PF00046	49	57	16	16	1	1	1	1	1	1	1
PF00046	51	57	16	16	1	1	1	1	1	1	1
PF00046	53	57	16	16	1	1	1	1	1	1	1
PF00053	16	49	9	9	2	2	2	0.169372	0.169372	1	1
PF00053	46	49	9	9	2	2	2	0.169372	0.169372	1	1
PF00053	10	49	9	9	1	1	1	1	1	1	1
PF00053	12	49	9	9	1	1	1	1	1	1	1
PF00053	26	49	9	9	1	1	1	1	1	1	1
PF00053	30	49	9	9	1	1	1	1	1	1	1
PF00053	41	49	9	9	1	1	1	1	1	1	1
PF00069	8	264	64	64	3	3	3	0.0247666	0.0247666	1	1
PF00069	227	264	64	64	3	3	3	0.0247666	0.0247666	1	1
PF00069	253	264	64	64	2	2	2	0.215638	0.215638	1	1
PF00069	139	264	64	64	2	2	2	0.215638	0.215638	1	1
PF00069	46	264	64	64	2	2	2	0.215638	0.215638	1	1
PF00069	120	264	64	64	2	2	2	0.215638	0.215638	1	1
PF00069	203	264	64	64	1	1	1	1	1	1	1
PF00069	147	264	64	64	1	1	1	1	1	1	1
PF00069	150	264	64	64	1	1	1	1	1	1	1
PF00069	151	264	64	64	1	1	1	1	1	1	1
PF00069	152	264	64	64	1	1	1	1	1	1	1
PF00069	156	264	64	64	1	1	1	1	1	1	1
PF00069	166	264	64	64	1	1	1	1	1	1	1
PF00069	172	264	64	64	1	1	1	1	1	1	1
PF00069	175	264	64	64	1	1	1	1	1	1	1
PF00069	190	264	64	64	1	1	1	1	1	1	1
PF00069	213	264	64	64	1	1	1	1	1	1	1
PF00069	208	264	64	64	1	1	1	1	1	1	1
PF00069	143	264	64	64	1	1	1	1	1	1	1
PF00069	215	264	64	64	1	1	1	1	1	1	1
PF00069	216	264	64	64	1	1	1	1	1	1	1
PF00069	222	264	64	64	1	1	1	1	1	1	1
PF00069	224	264	64	64	1	1	1	1	1	1	1
PF00069	226	264	64	64	1	1	1	1	1	1	1
PF00069	231	264	64	64	1	1	1	1	1	1	1
PF00069	240	264	64	64	1	1	1	1	1	1	1
PF00069	241	264	64	64	1	1	1	1	1	1	1
PF00069	244	264	64	64	1	1	1	1	1	1	1
PF00069	249	264	64	64	1	1	1	1	1	1	1
PF00069	146	264	64	64	1	1	1	1	1	1	1
PF00069	2	264	64	64	1	1	1	1	1	1	1
PF00069	142	264	64	64	1	1	1	1	1	1	1
PF00069	75	264	64	64	1	1	1	1	1	1	1
PF00069	6	264	64	64	1	1	1	1	1	1	1
PF00069	12	264	64	64	1	1	1	1	1	1	1
PF00069	13	264	64	64	1	1	1	1	1	1	1
PF00069	31	264	64	64	1	1	1	1	1	1	1
PF00069	38	264	64	64	1	1	1	1	1	1	1
PF00069	45	264	64	64	1	1	1	1	1	1	1
PF00069	55	264	64	64	1	1	1	1	1	1	1
PF00069	64	264	64	64	1	1	1	1	1	1	1
PF00069	65	264	64	64	1	1	1	1	1	1	1
PF00069	69	264	64	64	1	1	1	1	1	1	1
PF00069	82	264	64	64	1	1	1	1	1	1	1
PF00069	3	264	64	64	1	1	1	1	1	1	1
PF00069	86	264	64	64	1	1	1	1	1	1	1
PF00069	96	264	64	64	1	1	1	1	1	1	1
PF00069	105	264	64	64	1	1	1	1	1	1	1
PF00069	108	264	64	64	1	1	1	1	1	1	1
PF00069	118	264	64	64	1	1	1	1	1	1	1
PF00069	121	264	64	64	1	1	1	1	1	1	1
PF00069	122	264	64	64	1	1	1	1	1	1	1
PF00069	124	264	64	64	1	1	1	1	1	1	1
PF00069	127	264	64	64	1	1	1	1	1	1	1
PF00069	132	264	64	64	1	1	1	1	1	1	1
PF00069	141	264	64	64	1	1	1	1	1	1	1
PF00076	14	70	14	14	2	2	2	0.182449	0.182449	1	1
PF00076	33	70	14	14	2	2	2	0.182449	0.182449	1	1
PF00076	54	70	14	14	2	2	2	0.182449	0.182449	1	1
PF00076	7	70	14	14	1	1	1	1	1	1	1
PF00076	18	70	14	14	1	1	1	1	1	1	1
PF00076	21	70	14	14	1	1	1	1	1	1	1
PF00076	25	70	14	14	1	1	1	1	1	1	1
PF00076	30	70	14	14	1	1	1	1	1	1	1
PF00076	67	70	14	14	1	1	1	1	1	1	1
PF00076	68	70	14	14	1	1	1	1	1	1	1
PF00076	70	70	14	14	1	1	1	1	1	1	1
PF00084	21	56	10	10	2	2	2	0.164884	0.164884	1	1
PF00084	11	56	10	10	1	1	1	1	1	1	1
PF00084	12	56	10	10	1	1	1	1	1	1	1
PF00084	14	56	10	10	1	1	1	1	1	1	1
PF00084	26	56	10	10	1	1	1	1	1	1	1
PF00084	30	56	10	10	1	1	1	1	1	1	1
PF00084	33	56	10	10	1	1	1	1	1	1	1
PF00084	50	56	10	10	1	1	1	1	1	1	1
PF00084	56	56	10	10	1	1	1	1	1	1	1
PF00089	183	221	24	24	2	2	2	0.103129	0.103129	1	1
PF00089	117	221	24	24	2	2	2	0.103129	0.103129	1	1
PF00089	5	221	24	24	1	1	1	1	1	1	1
PF00089	9	221	24	24	1	1	1	1	1	1	1
PF00089	198	221	24	24	1	1	1	1	1	1	1
PF00089	195	221	24	24	1	1	1	1	1	1	1
PF00089	192	221	24	24	1	1	1	1	1	1	1
PF00089	156	221	24	24	1	1	1	1	1	1	1
PF00089	152	221	24	24	1	1	1	1	1	1	1
PF00089	137	221	24	24	1	1	1	1	1	1	1
PF00089	109	221	24	24	1	1	1	1	1	1	1
PF00089	105	221	24	24	1	1	1	1	1	1	1
PF00089	99	221	24	24	1	1	1	1	1	1	1
PF00089	98	221	24	24	1	1	1	1	1	1	1
PF00089	75	221	24	24	1	1	1	1	1	1	1
PF00089	63	221	24	24	1	1	1	1	1	1	1
PF00089	38	221	24	24	1	1	1	1	1	1	1
PF00089	29	221	24	24	1	1	1	1	1	1	1
PF00089	21	221	24	24	1	1	1	1	1	1	1
PF00089	17	221	24	24	1	1	1	1	1	1	1
PF00089	15	221	24	24	1	1	1	1	1	1	1
PF00089	201	221	24	24	1	1	1	1	1	1	1
PF00096	1	23	11	11	2	2	2	0.386742	0.386742	1	1
PF00096	13	23	11	11	2	2	2	0.386742	0.386742	1	1
PF00096	2	23	11	11	1	1	1	1	1	1	1
PF00096	3	23	11	11	1	1	1	1	1	1	1
PF00096	5	23	11	11	1	1	1	1	1	1	1
PF00096	10	23	11	11	1	1	1	1	1	1	1
PF00096	14	23	11	11	1	1	1	1	1	1	1
PF00096	20	23	11	11	1	1	1	1	1	1	1
PF00096	23	23	11	11	1	1	1	1	1	1	1
PF00122	116	221	8	8	2	2	2	0.035631	0.035631	1	1
PF00122	62	221	8	8	1	1	1	1	1	1	1
PF00122	69	221	8	8	1	1	1	1	1	1	1
PF00122	71	221	8	8	1	1	1	1	1	1	1
PF00122	134	221	8	8	1	1	1	1	1	1	1
PF00122	150	221	8	8	1	1	1	1	1	1	1
PF00122	212	221	8	8	1	1	1	1	1	1	1
PF00153	30	97	7	7	3	3	3	0.00215638	0.00215638	1	1
PF00153	10	97	7	7	2	2	2	0.069971	0.069971	1	1
PF00153	84	97	7	7	1	1	1	1	1	1	1
PF00153	91	97	7	7	1	1	1	1	1	1	1
PF00168	46	103	13	13	3	3	3	0.00684741	0.00684741	1	1
PF00168	3	103	13	13	1	1	1	1	1	1	1
PF00168	6	103	13	13	1	1	1	1	1	1	1
PF00168	25	103	13	13	1	1	1	1	1	1	1
PF00168	26	103	13	13	1	1	1	1	1	1	1
PF00168	32	103	13	13	1	1	1	1	1	1	1
PF00168	37	103	13	13	1	1	1	1	1	1	1
PF00168	38	103	13	13	1	1	1	1	1	1	1
PF00168	43	103	13	13	1	1	1	1	1	1	1
PF00168	63	103	13	13	1	1	1	1	1	1	1
PF00168	76	103	13	13	1	1	1	1	1	1	1
PF00169	20	105	19	19	2	2	2	0.166248	0.166248	1	1
PF00169	49	105	19	19	2	2	2	0.166248	0.166248	1	1
PF00169	87	105	19	19	2	2	2	0.166248	0.166248	1	1
PF00169	4	105	19	19	1	1	1	1	1	1	1
PF00169	10	105	19	19	1	1	1	1	1	1	1
PF00169	12	105	19	19	1	1	1	1	1	1	1
PF00169	26	105	19	19	1	1	1	1	1	1	1
PF00169	33	105	19	19	1	1	1	1	1	1	1
PF00169	48	105	19	19	1	1	1	1	1	1	1
PF00169	57	105	19	19	1	1	1	1	1	1	1
PF00169	59	105	19	19	1	1	1	1	1	1	1
PF00169	73	105	19	19	1	1	1	1	1	1	1
PF00169	82	105	19	19	1	1	1	1	1	1	1
PF00169	88	105	19	19	1	1	1	1	1	1	1
PF00169	90	105	19	19	1	1	1	1	1	1	1
PF00169	93	105	19	19	1	1	1	1	1	1	1
PF00271	51	111	8	8	2	2	2	0.06984	0.06984	1	1
PF00271	11	111	8	8	1	1	1	1	1	1	1
PF00271	19	111	8	8	1	1	1	1	1	1	1
PF00271	23	111	8	8	1	1	1	1	1	1	1
PF00271	26	111	8	8	1	1	1	1	1	1	1
PF00271	90	111	8	8	1	1	1	1	1	1	1
PF00271	99	111	8	8	1	1	1	1	1	1	1
PF00400	32	38	26	26	3	3	3	0.148842	0.148842	1	1
PF00400	13	38	26	26	2	2	2	0.500114	0.500114	1	1
PF00400	14	38	26	26	2	2	2	0.500114	0.500114	1	1
PF00400	34	38	26	26	2	2	2	0.500114	0.500114	1	1
PF00400	6	38	26	26	1	1	1	1	1	1	1
PF00400	25	38	26	26	1	1	1	1	1	1	1
PF00400	35	38	26	26	1	1	1	1	1	1	1
PF00400	31	38	26	26	1	1	1	1	1	1	1
PF00400	29	38	26	26	1	1	1	1	1	1	1
PF00400	28	38	26	26	1	1	1	1	1	1	1
PF00400	26	38	26	26	1	1	1	1	1	1	1
PF00400	23	38	26	26	1	1	1	1	1	1	1
PF00400	24	38	26	26	1	1	1	1	1	1	1
PF00400	8	38	26	26	1	1	1	1	1	1	1
PF00400	22	38	26	26	1	1	1	1	1	1	1
PF00400	21	38	26	26	1	1	1	1	1	1	1
PF00400	20	38	26	26	1	1	1	1	1	1	1
PF00400	18	38	26	26	1	1	1	1	1	1	1
PF00400	16	38	26	26	1	1	1	1	1	1	1
PF00400	15	38	26	26	1	1	1	1	1	1	1
PF00400	37	38	26	26	1	1	1	1	1	1	1
PF00505	36	69	6	6	2	2	2	0.0838661	0.0838661	1	1
PF00505	1	69	6	6	1	1	1	1	1	1	1
PF00505	11	69	6	6	1	1	1	1	1	1	1
PF00505	19	69	6	6	1	1	1	1	1	1	1
PF00505	51	69	6	6	1	1	1	1	1	1	1
PF00520	121	245	36	36	3	3	3	0.00957199	0.00957199	1	1
PF00520	94	245	36	36	2	2	2	0.136913	0.136913	1	1
PF00520	1	245	36	36	1	1	1	1	1	1	1
PF00520	125	245	36	36	1	1	1	1	1	1	1
PF00520	129	245	36	36	1	1	1	1	1	1	1
PF00520	132	245	36	36	1	1	1	1	1	1	1
PF00520	136	245	36	36	1	1	1	1	1	1	1
PF00520	182	245	36	36	1	1	1	1	1	1	1
PF00520	183	245	36	36	1	1	1	1	1	1	1
PF00520	187	245	36	36	1	1	1	1	1	1	1
PF00520	199	245	36	36	1	1	1	1	1	1	1
PF00520	213	245	36	36	1	1	1	1	1	1	1
PF00520	220	245	36	36	1	1	1	1	1	1	1
PF00520	221	245	36	36	1	1	1	1	1	1	1
PF00520	226	245	36	36	1	1	1	1	1	1	1
PF00520	228	245	36	36	1	1	1	1	1	1	1
PF00520	122	245	36	36	1	1	1	1	1	1	1
PF00520	113	245	36	36	1	1	1	1	1	1	1
PF00520	15	245	36	36	1	1	1	1	1	1	1
PF00520	112	245	36	36	1	1	1	1	1	1	1
PF00520	108	245	36	36	1	1	1	1	1	1	1
PF00520	106	245	36	36	1	1	1	1	1	1	1
PF00520	101	245	36	36	1	1	1	1	1	1	1
PF00520	96	245	36	36	1	1	1	1	1	1	1
PF00520	95	245	36	36	1	1	1	1	1	1	1
PF00520	88	245	36	36	1	1	1	1	1	1	1
PF00520	81	245	36	36	1	1	1	1	1	1	1
PF00520	67	245	36	36	1	1	1	1	1	1	1
PF00520	47	245	36	36	1	1	1	1	1	1	1
PF00520	33	245	36	36	1	1	1	1	1	1	1
PF00520	25	245	36	36	1	1	1	1	1	1	1
PF00520	18	245	36	36	1	1	1	1	1	1	1
PF00520	229	245	36	36	1	1	1	1	1	1	1
PF00595	16	82	14	14	2	2	2	0.157837	0.157837	1	1
PF00595	20	82	14	14	1	1	1	1	1	1	1
PF00595	28	82	14	14	1	1	1	1	1	1	1
PF00595	37	82	14	14	1	1	1	1	1	1	1
PF00595	40	82	14	14	1	1	1	1	1	1	1
PF00595	50	82	14	14	1	1	1	1	1	1	1
PF00595	53	82	14	14	1	1	1	1	1	1	1
PF00595	57	82	14	14	1	1	1	1	1	1	1
PF00595	59	82	14	14	1	1	1	1	1	1	1
PF00595	62	82	14	14	1	1	1	1	1	1	1
PF00595	66	82	14	14	1	1	1	1	1	1	1
PF00595	74	82	14	14	1	1	1	1	1	1	1
PF00595	79	82	14	14	1	1	1	1	1	1	1
PF00621	26	181	11	11	2	2	2	0.0591222	0.0591222	1	1
PF00621	180	181	11	11	2	2	2	0.0591222	0.0591222	1	1
PF00621	2	181	11	11	1	1	1	1	1	1	1
PF00621	10	181	11	11	1	1	1	1	1	1	1
PF00621	62	181	11	11	1	1	1	1	1	1	1
PF00621	88	181	11	11	1	1	1	1	1	1	1
PF00621	90	181	11	11	1	1	1	1	1	1	1
PF00621	97	181	11	11	1	1	1	1	1	1	1
PF00621	174	181	11	11	1	1	1	1	1	1	1
PF00622	7	120	11	10	2	2	2	0.0879411	0.0802768	1	1
PF00622	51	120	11	10	1	2	1	0.0879411	1	1	1
PF00622	106	120	11	10	2	2	2	0.0879411	0.0802768	1	1
PF00622	45	120	11	10	1	1	1	1	1	1	1
PF00622	46	120	11	10	1	1	1	1	1	1	1
PF00622	53	120	11	10	1	1	1	1	1	1	1
PF00622	70	120	11	10	1	1	1	1	1	1	1
PF00622	96	120	11	10	1	1	1	1	1	1	1
PF00630	70	103	6	6	2	2	2	0.0568567	0.0568567	1	1
PF00630	17	103	6	6	1	1	1	1	1	1	1
PF00630	66	103	6	6	1	1	1	1	1	1	1
PF00630	74	103	6	6	1	1	1	1	1	1	1
PF00630	93	103	6	6	1	1	1	1	1	1	1
PF00648	220	297	2	2	2	2	2	0.00672267	0.00672267	1	1
PF00651	54	111	18	18	2	2	2	0.150321	0.150321	1	1
PF00651	6	111	18	18	1	1	1	1	1	1	1
PF00651	62	111	18	18	1	1	1	1	1	1	1
PF00651	97	111	18	18	1	1	1	1	1	1	1
PF00651	92	111	18	18	1	1	1	1	1	1	1
PF00651	79	111	18	18	1	1	1	1	1	1	1
PF00651	73	111	18	18	1	1	1	1	1	1	1
PF00651	70	111	18	18	1	1	1	1	1	1	1
PF00651	68	111	18	18	1	1	1	1	1	1	1
PF00651	59	111	18	18	1	1	1	1	1	1	1
PF00651	10	111	18	18	1	1	1	1	1	1	1
PF00651	56	111	18	18	1	1	1	1	1	1	1
PF00651	55	111	18	18	1	1	1	1	1	1	1
PF00651	51	111	18	18	1	1	1	1	1	1	1
PF00651	37	111	18	18	1	1	1	1	1	1	1
PF00651	26	111	18	18	1	1	1	1	1	1	1
PF00651	102	111	18	18	1	1	1	1	1	1	1
PF00664	273	274	7	7	2	2	2	0.0252694	0.0252694	1	1
PF00664	72	274	7	7	1	1	1	1	1	1	1
PF00664	124	274	7	7	1	1	1	1	1	1	1
PF00664	125	274	7	7	1	1	1	1	1	1	1
PF00664	197	274	7	7	1	1	1	1	1	1	1
PF00664	199	274	7	7	1	1	1	1	1	1	1
PF00782	88	133	4	4	2	2	2	0.0297377	0.0297377	1	1
PF00782	85	133	4	4	1	1	1	1	1	1	1
PF00782	87	133	4	4	1	1	1	1	1	1	1
PF01344	35	46	8	8	2	2	2	0.16124	0.16124	1	1
PF01344	16	46	8	8	1	1	1	1	1	1	1
PF01344	28	46	8	8	1	1	1	1	1	1	1
PF01344	31	46	8	8	1	1	1	1	1	1	1
PF01344	32	46	8	8	1	1	1	1	1	1	1
PF01344	41	46	8	8	1	1	1	1	1	1	1
PF01344	42	46	8	8	1	1	1	1	1	1	1
PF01391	11	60	18	18	3	3	3	0.0356106	0.0356106	1	1
PF01391	2	60	18	18	1	1	1	1	1	1	1
PF01391	10	60	18	18	1	1	1	1	1	1	1
PF01391	14	60	18	18	1	1	1	1	1	1	1
PF01391	24	60	18	18	1	1	1	1	1	1	1
PF01391	29	60	18	18	1	1	1	1	1	1	1
PF01391	30	60	18	18	1	1	1	1	1	1	1
PF01391	32	60	18	18	1	1	1	1	1	1	1
PF01391	34	60	18	18	1	1	1	1	1	1	1
PF01391	35	60	18	18	1	1	1	1	1	1	1
PF01391	37	60	18	18	1	1	1	1	1	1	1
PF01391	39	60	18	18	1	1	1	1	1	1	1
PF01391	41	60	18	18	1	1	1	1	1	1	1
PF01391	47	60	18	18	1	1	1	1	1	1	1
PF01391	52	60	18	18	1	1	1	1	1	1	1
PF01391	53	60	18	18	1	1	1	1	1	1	1
PF01576	779	1081	11	11	2	2	2	0.0101288	0.0101288	1	1
PF01576	140	1081	11	11	1	1	1	1	1	1	1
PF01576	451	1081	11	11	1	1	1	1	1	1	1
PF01576	473	1081	11	11	1	1	1	1	1	1	1
PF01576	566	1081	11	11	1	1	1	1	1	1	1
PF01576	618	1081	11	11	1	1	1	1	1	1	1
PF01576	834	1081	11	11	1	1	1	1	1	1	1
PF01576	866	1081	11	11	1	1	1	1	1	1	1
PF01576	873	1081	11	11	1	1	1	1	1	1	1
PF01576	956	1081	11	11	1	1	1	1	1	1	1
PF02752	50	137	4	4	2	2	2	0.028879	0.028879	1	1
PF02752	6	137	4	4	1	1	1	1	1	1	1
PF02752	58	137	4	4	1	1	1	1	1	1	1
PF02931	174	216	12	12	2	2	2	0.0541626	0.0541626	1	1
PF02931	32	216	12	12	1	1	1	1	1	1	1
PF02931	48	216	12	12	1	1	1	1	1	1	1
PF02931	49	216	12	12	1	1	1	1	1	1	1
PF02931	102	216	12	12	1	1	1	1	1	1	1
PF02931	120	216	12	12	1	1	1	1	1	1	1
PF02931	124	216	12	12	1	1	1	1	1	1	1
PF02931	138	216	12	12	1	1	1	1	1	1	1
PF02931	172	216	12	12	1	1	1	1	1	1	1
PF02931	176	216	12	12	1	1	1	1	1	1	1
PF02931	204	216	12	12	1	1	1	1	1	1	1
PF03522	57	413	4	4	2	2	2	0.00965011	0.00965011	1	1
PF03522	73	413	4	4	1	1	1	1	1	1	1
PF03522	282	413	4	4	1	1	1	1	1	1	1
PF07645	9	42	11	11	2	2	2	0.23285	0.23285	1	1
PF07645	22	42	11	11	2	2	2	0.23285	0.23285	1	1
PF07645	36	42	11	11	2	2	2	0.23285	0.23285	1	1
PF07645	2	42	11	11	1	1	1	1	1	1	1
PF07645	10	42	11	11	1	1	1	1	1	1	1
PF07645	20	42	11	11	1	1	1	1	1	1	1
PF07645	23	42	11	11	1	1	1	1	1	1	1
PF07645	25	42	11	11	1	1	1	1	1	1	1
PF07679	74	90	35	35	3	3	3	0.0576894	0.0576894	1	1
PF07679	16	90	35	35	2	2	2	0.323664	0.323664	1	1
PF07679	21	90	35	35	2	2	2	0.323664	0.323664	1	1
PF07679	78	90	35	35	2	2	2	0.323664	0.323664	1	1
PF07679	36	90	35	35	2	2	2	0.323664	0.323664	1	1
PF07679	49	90	35	35	2	2	2	0.323664	0.323664	1	1
PF07679	5	90	35	35	2	2	2	0.323664	0.323664	1	1
PF07679	4	90	35	35	1	1	1	1	1	1	1
PF07679	60	90	35	35	1	1	1	1	1	1	1
PF07679	84	90	35	35	1	1	1	1	1	1	1
PF07679	76	90	35	35	1	1	1	1	1	1	1
PF07679	71	90	35	35	1	1	1	1	1	1	1
PF07679	70	90	35	35	1	1	1	1	1	1	1
PF07679	67	90	35	35	1	1	1	1	1	1	1
PF07679	65	90	35	35	1	1	1	1	1	1	1
PF07679	62	90	35	35	1	1	1	1	1	1	1
PF07679	55	90	35	35	1	1	1	1	1	1	1
PF07679	59	90	35	35	1	1	1	1	1	1	1
PF07679	58	90	35	35	1	1	1	1	1	1	1
PF07679	51	90	35	35	1	1	1	1	1	1	1
PF07679	50	90	35	35	1	1	1	1	1	1	1
PF07679	42	90	35	35	1	1	1	1	1	1	1
PF07679	32	90	35	35	1	1	1	1	1	1	1
PF07679	25	90	35	35	1	1	1	1	1	1	1
PF07679	24	90	35	35	1	1	1	1	1	1	1
PF07679	18	90	35	35	1	1	1	1	1	1	1
PF07679	87	90	35	35	1	1	1	1	1	1	1
PF07686	84	109	16	16	3	3	3	0.00927288	0.00927288	1	1
PF07686	29	109	16	16	2	2	2	0.137109	0.137109	1	1
PF07686	8	109	16	16	1	1	1	1	1	1	1
PF07686	15	109	16	16	1	1	1	1	1	1	1
PF07686	18	109	16	16	1	1	1	1	1	1	1
PF07686	41	109	16	16	1	1	1	1	1	1	1
PF07686	42	109	16	16	1	1	1	1	1	1	1
PF07686	57	109	16	16	1	1	1	1	1	1	1
PF07686	68	109	16	16	1	1	1	1	1	1	1
PF07686	70	109	16	16	1	1	1	1	1	1	1
PF07686	87	109	16	16	1	1	1	1	1	1	1
PF07686	100	109	16	16	1	1	1	1	1	1	1
PF07686	107	109	16	16	1	1	1	1	1	1	1
PF07690	131	353	11	11	2	2	2	0.0307238	0.0307238	1	1
PF07690	12	353	11	11	1	1	1	1	1	1	1
PF07690	31	353	11	11	1	1	1	1	1	1	1
PF07690	73	353	11	11	1	1	1	1	1	1	1
PF07690	91	353	11	11	1	1	1	1	1	1	1
PF07690	129	353	11	11	1	1	1	1	1	1	1
PF07690	163	353	11	11	1	1	1	1	1	1	1
PF07690	230	353	11	11	1	1	1	1	1	1	1
PF07690	296	353	11	11	1	1	1	1	1	1	1
PF07690	327	353	11	11	1	1	1	1	1	1	1
PF07714	85	260	27	27	2	2	2	0.0988165	0.0988165	1	1
PF07714	156	260	27	27	2	2	2	0.0988165	0.0988165	1	1
PF07714	10	260	27	27	1	1	1	1	1	1	1
PF07714	151	260	27	27	1	1	1	1	1	1	1
PF07714	239	260	27	27	1	1	1	1	1	1	1
PF07714	231	260	27	27	1	1	1	1	1	1	1
PF07714	227	260	27	27	1	1	1	1	1	1	1
PF07714	220	260	27	27	1	1	1	1	1	1	1
PF07714	210	260	27	27	1	1	1	1	1	1	1
PF07714	199	260	27	27	1	1	1	1	1	1	1
PF07714	192	260	27	27	1	1	1	1	1	1	1
PF07714	176	260	27	27	1	1	1	1	1	1	1
PF07714	153	260	27	27	1	1	1	1	1	1	1
PF07714	133	260	27	27	1	1	1	1	1	1	1
PF07714	12	260	27	27	1	1	1	1	1	1	1
PF07714	124	260	27	27	1	1	1	1	1	1	1
PF07714	113	260	27	27	1	1	1	1	1	1	1
PF07714	86	260	27	27	1	1	1	1	1	1	1
PF07714	54	260	27	27	1	1	1	1	1	1	1
PF07714	51	260	27	27	1	1	1	1	1	1	1
PF07714	48	260	27	27	1	1	1	1	1	1	1
PF07714	45	260	27	27	1	1	1	1	1	1	1
PF07714	29	260	27	27	1	1	1	1	1	1	1
PF07714	18	260	27	27	1	1	1	1	1	1	1
PF07714	250	260	27	27	1	1	1	1	1	1	1
PF09379	42	65	5	5	2	2	2	0.0745923	0.0745923	1	1
PF09379	9	65	5	5	1	1	1	1	1	1	1
PF09379	16	65	5	5	1	1	1	1	1	1	1
PF09379	62	65	5	5	1	1	1	1	1	1	1
PF12796	22	84	27	27	2	2	2	0.276285	0.276285	1	1
PF12796	26	84	27	27	2	2	2	0.276285	0.276285	1	1
PF12796	33	84	27	27	2	2	2	0.276285	0.276285	1	1
PF12796	58	84	27	27	2	2	2	0.276285	0.276285	1	1
PF12796	5	84	27	27	1	1	1	1	1	1	1
PF12796	55	84	27	27	1	1	1	1	1	1	1
PF12796	80	84	27	27	1	1	1	1	1	1	1
PF12796	75	84	27	27	1	1	1	1	1	1	1
PF12796	74	84	27	27	1	1	1	1	1	1	1
PF12796	71	84	27	27	1	1	1	1	1	1	1
PF12796	61	84	27	27	1	1	1	1	1	1	1
PF12796	59	84	27	27	1	1	1	1	1	1	1
PF12796	56	84	27	27	1	1	1	1	1	1	1
PF12796	51	84	27	27	1	1	1	1	1	1	1
PF12796	53	84	27	27	1	1	1	1	1	1	1
PF12796	12	84	27	27	1	1	1	1	1	1	1
PF12796	48	84	27	27	1	1	1	1	1	1	1
PF12796	47	84	27	27	1	1	1	1	1	1	1
PF12796	36	84	27	27	1	1	1	1	1	1	1
PF12796	34	84	27	27	1	1	1	1	1	1	1
PF12796	24	84	27	27	1	1	1	1	1	1	1
PF12796	16	84	27	27	1	1	1	1	1	1	1
PF12796	82	84	27	27	1	1	1	1	1	1	1
PF13853	275	280	60	60	2	2	2	0.193192	0.193192	1	1
PF13853	131	280	60	60	2	2	2	0.193192	0.193192	1	1
PF13853	156	280	60	60	2	2	2	0.193192	0.193192	1	1
PF13853	165	280	60	60	2	2	2	0.193192	0.193192	1	1
PF13853	173	280	60	60	2	2	2	0.193192	0.193192	1	1
PF13853	190	280	60	60	2	2	2	0.193192	0.193192	1	1
PF13853	67	280	60	60	2	2	2	0.193192	0.193192	1	1
PF13853	200	280	60	60	2	2	2	0.193192	0.193192	1	1
PF13853	209	280	60	60	2	2	2	0.193192	0.193192	1	1
PF13853	219	280	60	60	1	1	1	1	1	1	1
PF13853	150	280	60	60	1	1	1	1	1	1	1
PF13853	188	280	60	60	1	1	1	1	1	1	1
PF13853	196	280	60	60	1	1	1	1	1	1	1
PF13853	226	280	60	60	1	1	1	1	1	1	1
PF13853	141	280	60	60	1	1	1	1	1	1	1
PF13853	228	280	60	60	1	1	1	1	1	1	1
PF13853	229	280	60	60	1	1	1	1	1	1	1
PF13853	233	280	60	60	1	1	1	1	1	1	1
PF13853	236	280	60	60	1	1	1	1	1	1	1
PF13853	245	280	60	60	1	1	1	1	1	1	1
PF13853	250	280	60	60	1	1	1	1	1	1	1
PF13853	255	280	60	60	1	1	1	1	1	1	1
PF13853	259	280	60	60	1	1	1	1	1	1	1
PF13853	260	280	60	60	1	1	1	1	1	1	1
PF13853	270	280	60	60	1	1	1	1	1	1	1
PF13853	142	280	60	60	1	1	1	1	1	1	1
PF13853	11	280	60	60	1	1	1	1	1	1	1
PF13853	138	280	60	60	1	1	1	1	1	1	1
PF13853	15	280	60	60	1	1	1	1	1	1	1
PF13853	17	280	60	60	1	1	1	1	1	1	1
PF13853	18	280	60	60	1	1	1	1	1	1	1
PF13853	24	280	60	60	1	1	1	1	1	1	1
PF13853	41	280	60	60	1	1	1	1	1	1	1
PF13853	63	280	60	60	1	1	1	1	1	1	1
PF13853	64	280	60	60	1	1	1	1	1	1	1
PF13853	65	280	60	60	1	1	1	1	1	1	1
PF13853	66	280	60	60	1	1	1	1	1	1	1
PF13853	70	280	60	60	1	1	1	1	1	1	1
PF13853	84	280	60	60	1	1	1	1	1	1	1
PF13853	90	280	60	60	1	1	1	1	1	1	1
PF13853	91	280	60	60	1	1	1	1	1	1	1
PF13853	102	280	60	60	1	1	1	1	1	1	1
PF13853	103	280	60	60	1	1	1	1	1	1	1
PF13853	111	280	60	60	1	1	1	1	1	1	1
PF13853	112	280	60	60	1	1	1	1	1	1	1
PF13853	114	280	60	60	1	1	1	1	1	1	1
PF13853	120	280	60	60	1	1	1	1	1	1	1
PF13853	124	280	60	60	1	1	1	1	1	1	1
PF13853	129	280	60	60	1	1	1	1	1	1	1
PF13853	130	280	60	60	1	1	1	1	1	1	1
PF13853	137	280	60	60	1	1	1	1	1	1	1
PF13855	59	61	18	18	3	3	3	0.0345521	0.0345521	1	1
PF13855	38	61	18	18	2	2	2	0.257348	0.257348	1	1
PF13855	2	61	18	18	1	1	1	1	1	1	1
PF13855	5	61	18	18	1	1	1	1	1	1	1
PF13855	7	61	18	18	1	1	1	1	1	1	1
PF13855	8	61	18	18	1	1	1	1	1	1	1
PF13855	16	61	18	18	1	1	1	1	1	1	1
PF13855	19	61	18	18	1	1	1	1	1	1	1
PF13855	22	61	18	18	1	1	1	1	1	1	1
PF13855	29	61	18	18	1	1	1	1	1	1	1
PF13855	36	61	18	18	1	1	1	1	1	1	1
PF13855	39	61	18	18	1	1	1	1	1	1	1
PF13855	40	61	18	18	1	1	1	1	1	1	1
PF13855	47	61	18	18	1	1	1	1	1	1	1
PF13855	54	61	18	18	1	1	1	1	1	1	1
PF13912	14	27	10	10	2	2	2	0.31436	0.31436	1	1
PF13912	22	27	10	10	2	2	2	0.31436	0.31436	1	1
PF13912	2	27	10	10	1	1	1	1	1	1	1
PF13912	4	27	10	10	1	1	1	1	1	1	1
PF13912	10	27	10	10	1	1	1	1	1	1	1
PF13912	18	27	10	10	1	1	1	1	1	1	1
PF13912	19	27	10	10	1	1	1	1	1	1	1
PF13912	23	27	10	10	1	1	1	1	1	1	1
PF16184	99	111	6	6	2	2	2	0.0528511	0.0528511	1	1
PF16184	12	111	6	6	1	1	1	1	1	1	1
PF16184	15	111	6	6	1	1	1	1	1	1	1
PF16184	40	111	6	6	1	1	1	1	1	1	1
PF16184	100	111	6	6	1	1	1	1	1	1	1
