## Supplementary Data S1-S16 for "De novo mutation hotspots in homologous protein domains identify function-altering mutations in neurodevelopmental disorders": Supp_Data_S6_nonsense_DNM_hotspot_results.xlsx

### Sheet: nonsense_hotspots_results
domain_id	consensus_position	L	N_lenient	N_stringent	k_stringent	k_lenient	hotspot_uniqueness	MDHS_p_value_lenient	MDHS_p_value_stringent	corrected_MDHS_p_value_lenient	corrected_MDHS_p_value_stringent
PF00028	60	93	3	3	2	2	2	0.0319124	0.0319124	1	1
PF00028	12	93	3	3	1	1	1	1	1	1	1
PF00046	51	57	11	10	2	3	2	0.0152371	0.162217	1	1
PF00046	21	57	11	10	2	2	2	0.176915	0.162217	1	1
PF00046	12	57	11	10	1	1	1	1	1	1	1
PF00046	13	57	11	10	1	1	1	1	1	1	1
PF00046	31	57	11	10	1	1	1	1	1	1	1
PF00046	36	57	11	10	1	1	1	1	1	1	1
PF00046	42	57	11	10	1	1	1	1	1	1	1
PF00046	46	57	11	10	1	1	1	1	1	1	1
PF00069	93	264	29	22	1	3	1	0.00544242	1	1	1
PF00069	16	264	29	22	1	3	1	0.00544242	1	1	1
PF00069	69	264	29	22	1	3	1	0.00544242	1	1	1
PF00069	251	264	29	22	2	2	2	0.104217	0.0801012	1	1
PF00069	57	264	29	22	1	2	1	0.104217	1	1	1
PF00069	100	264	29	22	1	1	1	1	1	1	1
PF00069	237	264	29	22	1	1	1	1	1	1	1
PF00069	180	264	29	22	1	1	1	1	1	1	1
PF00069	173	264	29	22	1	1	1	1	1	1	1
PF00069	171	264	29	22	1	1	1	1	1	1	1
PF00069	158	264	29	22	1	1	1	1	1	1	1
PF00069	156	264	29	22	1	1	1	1	1	1	1
PF00069	4	264	29	22	1	1	1	1	1	1	1
PF00069	98	264	29	22	1	1	1	1	1	1	1
PF00069	15	264	29	22	1	1	1	1	1	1	1
PF00069	63	264	29	22	1	1	1	1	1	1	1
PF00069	49	264	29	22	1	1	1	1	1	1	1
PF00069	35	264	29	22	1	1	1	1	1	1	1
PF00069	33	264	29	22	1	1	1	1	1	1	1
PF00069	19	264	29	22	1	1	1	1	1	1	1
PF00069	264	264	29	22	1	1	1	1	1	1	1
PF00076	38	70	8	8	2	2	2	0.108732	0.108732	1	1
PF00076	66	70	8	8	2	2	2	0.108732	0.108732	1	1
PF00076	3	70	8	8	1	1	1	1	1	1	1
PF00076	10	70	8	8	1	1	1	1	1	1	1
PF00076	31	70	8	8	1	1	1	1	1	1	1
PF00076	55	70	8	8	1	1	1	1	1	1	1
PF00250	60	82	10	10	2	2	2	0.115472	0.115472	1	1
PF00250	15	82	10	10	1	1	1	1	1	1	1
PF00250	27	82	10	10	1	1	1	1	1	1	1
PF00250	32	82	10	10	1	1	1	1	1	1	1
PF00250	36	82	10	10	1	1	1	1	1	1	1
PF00250	38	82	10	10	1	1	1	1	1	1	1
PF00250	42	82	10	10	1	1	1	1	1	1	1
PF00250	44	82	10	10	1	1	1	1	1	1	1
PF00250	45	82	10	10	1	1	1	1	1	1	1
PF00505	38	69	5	5	2	2	2	0.0703936	0.0703936	1	1
PF00505	20	69	5	5	1	1	1	1	1	1	1
PF00505	57	69	5	5	1	1	1	1	1	1	1
PF00505	64	69	5	5	1	1	1	1	1	1	1
PF00514	41	41	12	6	1	5	1	0.000149696	1	0.0621238	1
PF00514	4	41	12	6	2	3	2	0.0333773	0.137703	1	1
PF00514	21	41	12	6	1	2	1	0.256444	1	1	1
PF00514	15	41	12	6	1	1	1	1	1	1	1
PF00514	18	41	12	6	1	1	1	1	1	1	1
PF00520	28	245	15	13	1	2	1	0.0595058	1	1	1
PF00520	52	245	15	13	2	2	2	0.0595058	0.051781	1	1
PF00520	56	245	15	13	1	2	1	0.0595058	1	1	1
PF00520	90	245	15	13	1	1	1	1	1	1	1
PF00520	101	245	15	13	1	1	1	1	1	1	1
PF00520	104	245	15	13	1	1	1	1	1	1	1
PF00520	165	245	15	13	1	1	1	1	1	1	1
PF00520	173	245	15	13	1	1	1	1	1	1	1
PF00520	187	245	15	13	1	1	1	1	1	1	1
PF00520	194	245	15	13	1	1	1	1	1	1	1
PF00520	205	245	15	13	1	1	1	1	1	1	1
PF00520	212	245	15	13	1	1	1	1	1	1	1
PF01352	15	42	3	3	2	2	2	0.0697414	0.0697414	1	1
PF01352	42	42	3	3	1	1	1	1	1	1	1
PF07645	29	42	6	6	2	2	2	0.134619	0.134619	1	1
PF07645	3	42	6	6	1	1	1	1	1	1	1
PF07645	27	42	6	6	1	1	1	1	1	1	1
PF07645	36	42	6	6	1	1	1	1	1	1	1
PF07645	40	42	6	6	1	1	1	1	1	1	1
PF13927	63	79	4	4	2	2	2	0.0496796	0.0496796	1	1
PF13927	8	79	4	4	1	1	1	1	1	1	1
PF13927	34	79	4	4	1	1	1	1	1	1	1
