## Supplementary Data S1-S16 for "De novo mutation hotspots in homologous protein domains identify function-altering mutations in neurodevelopmental disorders": Supplementary_Data_S9_Constraint.txt

gene	pLI	pRec	pNull	oe_lof_upper	oe_mis_upper	oe_syn_upper	oe_lof	oe_mis	oe_syn	oe_lof_lower	oe_mis_lower	oe_syn_lower	lof_z	mis_z	syn_z	class
SCN1A	1	2.0494e-13	9.6864e-34	0.071	0.59	1.029	0.022602	0.55103	0.94329	0.008	0.514	0.865	8.5198	5.2206	0.87573	Hotspot Genes
CACNA1C	1	1.4028e-13	3.1876e-36	0.102	0.528	1.067	0.048672	0.49513	0.99375	0.024	0.463	0.925	8.935	6.4654	0.11423	Hotspot Genes
CACNA1E	1	1.4067e-13	2.6584e-38	0.124	0.59	1.087	0.068996	0.55504	1.0119	0.039	0.522	0.941	9.2898	5.8125	-0.21348	Hotspot Genes
KCNB1	0.99977	0.0002291	2.597e-10	0.125	0.523	1.021	0	0.46967	0.90506	0	0.422	0.803	4.5359	4.269	1.0813	Hotspot Genes
SCN2A	1	2.5483e-10	2.7697e-28	0.127	0.477	1.098	0.060487	0.44204	1.0084	0.031	0.409	0.926	7.9155	6.4584	-0.12669	Hotspot Genes
SCN8A	1	5.3007e-10	1.649e-27	0.13	0.384	0.98	0.061954	0.35351	0.90031	0.031	0.324	0.827	7.8089	7.6404	1.6057	Hotspot Genes
CACNA1A	1	4.3239e-13	8.2917e-38	0.134	0.609	1.083	0.07669	0.57509	1.0134	0.045	0.543	0.948	9.2687	5.7845	-0.26034	Hotspot Genes
KCNQ2	0.99998	1.6746e-05	1.8161e-14	0.158	0.57	1.206	0.050284	0.51666	1.0931	0.02	0.468	0.991	5.5503	4.0411	-1.1816	Hotspot Genes
SCN3A	1	3.0524e-08	2.6503e-25	0.174	0.64	1.175	0.096275	0.59898	1.0821	0.056	0.56	0.996	7.6338	4.618	-1.2425	Hotspot Genes
CACNA1G	1	4.5601e-07	6.5196e-26	0.211	0.695	1.017	0.13277	0.65863	0.95059	0.085	0.624	0.888	7.9519	4.6386	0.9774	Hotspot Genes
CACNA1D	1	1.1915e-07	4.1575e-30	0.214	0.674	1.096	0.14269	0.63583	1.0164	0.097	0.599	0.943	8.6712	4.5817	-0.28132	Hotspot Genes
RYR2	0.99999	8.0464e-06	1.5003e-48	0.25	0.71	1.062	0.19733	0.68338	1.0079	0.156	0.657	0.956	11.84	5.7809	-0.19526	Hotspot Genes
KCND3	0.98972	0.010279	1.1397e-07	0.279	0.538	1.074	0.088568	0.48012	0.94947	0.035	0.428	0.841	4.0135	3.8545	0.54992	Hotspot Genes
KCNQ3	0.80089	0.19911	1.4475e-08	0.356	0.801	1.085	0.1973	0.73358	0.96324	0.115	0.671	0.856	4.7364	2.068	0.40899	Hotspot Genes
KCNA2	0.91067	0.089305	2.4874e-05	0.38	0.419	1.177	0.12064	0.3547	1.0043	0.048	0.3	0.859	3.3179	3.831	-0.034972	Hotspot Genes
KCNH1	0.54625	0.45375	1.8644e-07	0.387	0.606	1.102	0.21435	0.55196	0.98802	0.125	0.503	0.886	4.4476	3.8156	0.14334	Hotspot Genes
NALCN	8.5243e-14	1	3.9426e-11	0.522	0.601	1.081	0.40247	0.56014	0.99132	0.313	0.522	0.909	5.5886	4.9555	0.13107	Hotspot Genes
KCNA1	0.076028	0.91359	0.01038	0.73	0.541	1.26	0.31897	0.47169	1.1021	0.156	0.412	0.966	2.2348	3.3255	-0.94834	Hotspot Genes
SCN10A	9.9457e-38	0.0010013	0.999	1.014	1.111	1.21	0.82473	1.0583	1.1208	0.674	1.007	1.038	1.4419	-0.68152	-1.9341	Hotspot Genes
CACNA1B	0.99998	1.89e-05	4.7036e-24	0.24	0.685	1.098	0.15813	0.64737	1.0229	0.106	0.611	0.953	7.8472	4.5165	-0.41631	Proposed Novel Hotspot Genes
TPCN1	0.003978	0.99602	2.0622e-08	0.436	0.767	1.178	0.28343	0.7051	1.0581	0.189	0.648	0.952	4.8306	2.436	-0.68793	Proposed Novel Hotspot Genes
KCNH5	0.019692	0.98031	2.4092e-07	0.442	0.762	1.09	0.27264	0.70072	0.9717	0.174	0.644	0.867	4.4717	2.509	0.32626	Proposed Novel Hotspot Genes
TPCN2	3.1241e-10	0.99981	0.00018821	0.691	1.019	1.093	0.49125	0.93945	0.96786	0.355	0.866	0.858	3.2952	0.4506	0.34924	Proposed Novel Hotspot Genes
KCNG1	0.026243	0.96277	0.010991	0.753	0.434	0.959	0.35803	0.377	0.83876	0.186	0.328	0.735	2.2231	4.2815	1.7175	Proposed Novel Hotspot Genes
TRPM5	4.4415e-22	0.12049	0.87951	0.999	1.054	1.179	0.76742	0.99128	1.0806	0.595	0.932	0.991	1.556	0.083574	-1.1593	Proposed Novel Hotspot Genes
