## Supplementary Data S1-S16 for "De novo mutation hotspots in homologous protein domains identify function-altering mutations in neurodevelopmental disorders": Supplementary_Data_S10_Proportion_hotspot_genes_expressed_across_tissues_all.txt

Class	GTEx_Tissue	Num_Expressed Genes	Num_Unexpressed_Genes	Fisher_P_Controls	Fisher_P_NDD	Fisher_P_Controls_Bonferroni	Fisher_P_NDD_Bonferroni
Control Genes	Adipose - Subcutaneous	15642	39541	0.799833163093526	4.46576720074265e-05	1	0.00241151428840103
Hotspot Genes	Adipose - Subcutaneous	6	13	0.799833163093526	4.46576720074265e-05	1	0.00241151428840103
NDD-Associated Genes	Adipose - Subcutaneous	762	230	0.799833163093526	4.46576720074265e-05	1	0.00241151428840103
Control Genes	Adipose - Visceral (Omentum)	15387	39795	1	6.55239171654361e-06	1	0.000353829152693355
Hotspot Genes	Adipose - Visceral (Omentum)	5	14	1	6.55239171654361e-06	1	0.000353829152693355
NDD-Associated Genes	Adipose - Visceral (Omentum)	760	232	1	6.55239171654361e-06	1	0.000353829152693355
Control Genes	Adrenal Gland	14626	40557	0.435534308056215	3.98390566641279e-07	1	2.15130905986291e-05
Hotspot Genes	Adrenal Gland	3	16	0.435534308056215	3.98390566641279e-07	1	2.15130905986291e-05
NDD-Associated Genes	Adrenal Gland	726	266	0.435534308056215	3.98390566641279e-07	1	2.15130905986291e-05
Control Genes	Artery - Aorta	15702	39481	1	3.8256991967378e-06	1	0.000206587756623841
Hotspot Genes	Artery - Aorta	5	14	1	3.8256991967378e-06	1	0.000206587756623841
NDD-Associated Genes	Artery - Aorta	770	222	1	3.8256991967378e-06	1	0.000206587756623841
Control Genes	Artery - Coronary	15826	39357	0.44989867134395	0.000121657939475776	1	0.00656952873169188
Hotspot Genes	Artery - Coronary	7	12	0.44989867134395	0.000121657939475776	1	0.00656952873169188
NDD-Associated Genes	Artery - Coronary	780	212	0.44989867134395	0.000121657939475776	1	0.00656952873169188
Control Genes	Artery - Tibial	15127	40056	0.439118665571949	0.000192127112070365	1	0.0103748640517997
Hotspot Genes	Artery - Tibial	7	12	0.439118665571949	0.000192127112070365	1	0.0103748640517997
NDD-Associated Genes	Artery - Tibial	770	222	0.439118665571949	0.000192127112070365	1	0.0103748640517997
Control Genes	Bladder	16099	39084	0.614733641804371	8.71492375256902e-08	1	4.70605882638727e-06
Hotspot Genes	Bladder	4	15	0.614733641804371	8.71492375256902e-08	1	4.70605882638727e-06
NDD-Associated Genes	Bladder	793	199	0.614733641804371	8.71492375256902e-08	1	4.70605882638727e-06
Control Genes	Brain - Amygdala	14297	40886	1.73926493926395e-07	1	9.39203067202534e-06	1
Hotspot Genes	Brain - Amygdala	16	3	1.73926493926395e-07	1	9.39203067202534e-06	1
NDD-Associated Genes	Brain - Amygdala	805	187	1.73926493926395e-07	1	9.39203067202534e-06	1
Control Genes	Brain - Anterior cingulate cortex (BA24)	14685	40498	1.6253785701114e-08	0.552790254137248	8.77704427860155e-07	1
Hotspot Genes	Brain - Anterior cingulate cortex (BA24)	17	2	1.6253785701114e-08	0.552790254137248	8.77704427860155e-07	1
NDD-Associated Genes	Brain - Anterior cingulate cortex (BA24)	813	179	1.6253785701114e-08	0.552790254137248	8.77704427860155e-07	1
Control Genes	Brain - Caudate (basal ganglia)	14929	40254	2.12664122632363e-08	0.552635491516184	1.14838626221476e-06	1
Hotspot Genes	Brain - Caudate (basal ganglia)	17	2	2.12664122632363e-08	0.552635491516184	1.14838626221476e-06	1
NDD-Associated Genes	Brain - Caudate (basal ganglia)	812	180	2.12664122632363e-08	0.552635491516184	1.14838626221476e-06	1
Control Genes	Brain - Cerebellar Hemisphere	16696	38487	6.15966773399619e-09	0.146732058164692	3.32622057635794e-07	1
Hotspot Genes	Brain - Cerebellar Hemisphere	18	1	6.15966773399619e-09	0.146732058164692	3.32622057635794e-07	1
NDD-Associated Genes	Brain - Cerebellar Hemisphere	789	203	6.15966773399619e-09	0.146732058164692	3.32622057635794e-07	1
Control Genes	Brain - Cerebellum	17087	38096	9.25359821254335e-09	0.226340827096614	4.99694303477341e-07	1
Hotspot Genes	Brain - Cerebellum	18	1	9.25359821254335e-09	0.226340827096614	4.99694303477341e-07	1
NDD-Associated Genes	Brain - Cerebellum	809	183	9.25359821254335e-09	0.226340827096614	4.99694303477341e-07	1
Control Genes	Brain - Cortex	15409	39774	1.50000148695232e-09	0.341900826293358	8.10000802954254e-08	1
Hotspot Genes	Brain - Cortex	18	1	1.50000148695232e-09	0.341900826293358	8.10000802954254e-08	1
NDD-Associated Genes	Brain - Cortex	828	164	1.50000148695232e-09	0.341900826293358	8.10000802954254e-08	1
Control Genes	Brain - Frontal Cortex (BA9)	15387	39796	1.46269075315068e-09	0.227871622802757	7.89853006701369e-08	1
Hotspot Genes	Brain - Frontal Cortex (BA9)	18	1	1.46269075315068e-09	0.227871622802757	7.89853006701369e-08	1
NDD-Associated Genes	Brain - Frontal Cortex (BA9)	824	168	1.46269075315068e-09	0.227871622802757	7.89853006701369e-08	1
Control Genes	Brain - Hippocampus	14455	40728	2.05141883500194e-07	1	1.10776617090105e-05	1
Hotspot Genes	Brain - Hippocampus	16	3	2.05141883500194e-07	1	1.10776617090105e-05	1
NDD-Associated Genes	Brain - Hippocampus	803	189	2.05141883500194e-07	1	1.10776617090105e-05	1
Control Genes	Brain - Hypothalamus	15357	39826	5.07735713590399e-07	1	2.74177285338815e-05	1
Hotspot Genes	Brain - Hypothalamus	16	3	5.07735713590399e-07	1	2.74177285338815e-05	1
NDD-Associated Genes	Brain - Hypothalamus	828	164	5.07735713590399e-07	1	2.74177285338815e-05	1
Control Genes	Brain - Nucleus accumbens (basal ganglia)	15125	40058	2.63038446619077e-08	0.552790254137248	1.42040761174301e-06	1
Hotspot Genes	Brain - Nucleus accumbens (basal ganglia)	17	2	2.63038446619077e-08	0.552790254137248	1.42040761174301e-06	1
NDD-Associated Genes	Brain - Nucleus accumbens (basal ganglia)	813	179	2.63038446619077e-08	0.552790254137248	1.42040761174301e-06	1
Control Genes	Brain - Putamen (basal ganglia)	14206	40977	1.58010467708644e-07	1	8.53256525626679e-06	1
Hotspot Genes	Brain - Putamen (basal ganglia)	16	3	1.58010467708644e-07	1	8.53256525626679e-06	1
NDD-Associated Genes	Brain - Putamen (basal ganglia)	798	194	1.58010467708644e-07	1	8.53256525626679e-06	1
Control Genes	Brain - Spinal cord (cervical c-1)	15288	39895	0.000261305260537106	0.262912985909559	0.0141104840690037	1
Hotspot Genes	Brain - Spinal cord (cervical c-1)	13	6	0.000261305260537106	0.262912985909559	0.0141104840690037	1
NDD-Associated Genes	Brain - Spinal cord (cervical c-1)	783	209	0.000261305260537106	0.262912985909559	0.0141104840690037	1
Control Genes	Brain - Substantia nigra	14436	40747	2.33096704070908e-06	1	0.00012587222019829	1
Hotspot Genes	Brain - Substantia nigra	15	4	2.33096704070908e-06	1	0.00012587222019829	1
NDD-Associated Genes	Brain - Substantia nigra	790	202	2.33096704070908e-06	1	0.00012587222019829	1
Control Genes	Breast - Mammary Tissue	16243	38940	0.459293230146532	0.000160510519995034	1	0.00866756807973183
Hotspot Genes	Breast - Mammary Tissue	7	12	0.459293230146532	0.000160510519995034	1	0.00866756807973183
NDD-Associated Genes	Breast - Mammary Tissue	774	218	0.459293230146532	0.000160510519995034	1	0.00866756807973183
Control Genes	Cells - Cultured fibroblasts	14007	41176	1	4.08849137753474e-05	1	0.00220778534386876
Hotspot Genes	Cells - Cultured fibroblasts	5	14	1	4.08849137753474e-05	1	0.00220778534386876
NDD-Associated Genes	Cells - Cultured fibroblasts	722	270	1	4.08849137753474e-05	1	0.00220778534386876
Control Genes	Cells - EBV-transformed lymphocytes	13940	41243	0.0599765515597843	5.14792328576184e-07	1	2.77987857431139e-05
Hotspot Genes	Cells - EBV-transformed lymphocytes	1	18	0.0599765515597843	5.14792328576184e-07	1	2.77987857431139e-05
NDD-Associated Genes	Cells - EBV-transformed lymphocytes	611	381	0.0599765515597843	5.14792328576184e-07	1	2.77987857431139e-05
Control Genes	Cervix - Ectocervix	16967	38216	1	1.72020377481461e-05	1	0.000928910038399892
Hotspot Genes	Cervix - Ectocervix	6	13	1	1.72020377481461e-05	1	0.000928910038399892
NDD-Associated Genes	Cervix - Ectocervix	781	211	1	1.72020377481461e-05	1	0.000928910038399892
Control Genes	Cervix - Endocervix	17346	37837	0.625038291161901	5.83370848099231e-05	1	0.00315020257973585
Hotspot Genes	Cervix - Endocervix	7	12	0.625038291161901	5.83370848099231e-05	1	0.00315020257973585
NDD-Associated Genes	Cervix - Endocervix	795	197	0.625038291161901	5.83370848099231e-05	1	0.00315020257973585
Control Genes	Colon - Sigmoid	15657	39526	0.799937186051867	1.72020377481461e-05	1	0.000928910038399892
Hotspot Genes	Colon - Sigmoid	6	13	0.799937186051867	1.72020377481461e-05	1	0.000928910038399892
NDD-Associated Genes	Colon - Sigmoid	781	211	0.799937186051867	1.72020377481461e-05	1	0.000928910038399892
Control Genes	Colon - Transverse	15867	39316	1	1.93437713908452e-06	1	0.000104456365510564
Hotspot Genes	Colon - Transverse	5	14	1	1.93437713908452e-06	1	0.000104456365510564
NDD-Associated Genes	Colon - Transverse	782	210	1	1.93437713908452e-06	1	0.000104456365510564
Control Genes	Esophagus - Gastroesophageal Junction	15406	39777	1	2.58306170392073e-06	1	0.000139485332011719
Hotspot Genes	Esophagus - Gastroesophageal Junction	5	14	1	2.58306170392073e-06	1	0.000139485332011719
NDD-Associated Genes	Esophagus - Gastroesophageal Junction	777	215	1	2.58306170392073e-06	1	0.000139485332011719
Control Genes	Esophagus - Mucosa	15207	39976	0.123832679633748	4.91435021597282e-09	1	2.65374911662532e-07
Hotspot Genes	Esophagus - Mucosa	2	17	0.123832679633748	4.91435021597282e-09	1	2.65374911662532e-07
NDD-Associated Genes	Esophagus - Mucosa	753	239	0.123832679633748	4.91435021597282e-09	1	2.65374911662532e-07
Control Genes	Esophagus - Muscularis	15262	39921	1	4.50834681865562e-06	1	0.000243450728207404
Hotspot Genes	Esophagus - Muscularis	5	14	1	4.50834681865562e-06	1	0.000243450728207404
NDD-Associated Genes	Esophagus - Muscularis	767	225	1	4.50834681865562e-06	1	0.000243450728207404
Control Genes	Fallopian Tube	17392	37791	0.329381430159968	0.00049610491558051	1	0.0267896654413475
Hotspot Genes	Fallopian Tube	8	11	0.329381430159968	0.00049610491558051	1	0.0267896654413475
NDD-Associated Genes	Fallopian Tube	787	205	0.329381430159968	0.00049610491558051	1	0.0267896654413475
Control Genes	Heart - Atrial Appendage	13678	41505	0.795954284596393	1.27058209829744e-05	1	0.000686114333080618
Hotspot Genes	Heart - Atrial Appendage	5	14	0.795954284596393	1.27058209829744e-05	1	0.000686114333080618
NDD-Associated Genes	Heart - Atrial Appendage	747	245	0.795954284596393	1.27058209829744e-05	1	0.000686114333080618
Control Genes	Heart - Left Ventricle	12041	43142	1	2.45078207746126e-05	1	0.00132342232182908
Hotspot Genes	Heart - Left Ventricle	4	15	1	2.45078207746126e-05	1	0.00132342232182908
NDD-Associated Genes	Heart - Left Ventricle	688	304	1	2.45078207746126e-05	1	0.00132342232182908
Control Genes	Kidney - Cortex	14593	40590	0.795887623875137	2.18234033891119e-06	1	0.000117846378301204
Hotspot Genes	Kidney - Cortex	4	15	0.795887623875137	2.18234033891119e-06	1	0.000117846378301204
NDD-Associated Genes	Kidney - Cortex	739	253	0.795887623875137	2.18234033891119e-06	1	0.000117846378301204
Control Genes	Kidney - Medulla	16003	39180	0.614613292569195	6.47983896249501e-07	1	3.4991130397473e-05
Hotspot Genes	Kidney - Medulla	4	15	0.614613292569195	6.47983896249501e-07	1	3.4991130397473e-05
NDD-Associated Genes	Kidney - Medulla	761	231	0.614613292569195	6.47983896249501e-07	1	3.4991130397473e-05
Control Genes	Liver	12831	42352	0.277628097835321	7.17151582439406e-07	1	3.87261854517279e-05
Hotspot Genes	Liver	2	17	0.277628097835321	7.17151582439406e-07	1	3.87261854517279e-05
NDD-Associated Genes	Liver	664	328	0.277628097835321	7.17151582439406e-07	1	3.87261854517279e-05
Control Genes	Lung	17130	38053	0.622150837813994	0.000192127112070365	1	0.0103748640517997
Hotspot Genes	Lung	7	12	0.622150837813994	0.000192127112070365	1	0.0103748640517997
NDD-Associated Genes	Lung	770	222	0.622150837813994	0.000192127112070365	1	0.0103748640517997
Control Genes	Minor Salivary Gland	16140	39043	0.311547818983225	2.1922173256033e-08	1	1.18379735582578e-06
Hotspot Genes	Minor Salivary Gland	3	16	0.311547818983225	2.1922173256033e-08	1	1.18379735582578e-06
NDD-Associated Genes	Minor Salivary Gland	774	218	0.311547818983225	2.1922173256033e-08	1	1.18379735582578e-06
Control Genes	Muscle - Skeletal	12013	43170	0.401358335376274	2.81530183985602e-07	1	1.52026299352225e-05
Hotspot Genes	Muscle - Skeletal	2	17	0.401358335376274	2.81530183985602e-07	1	1.52026299352225e-05
NDD-Associated Genes	Muscle - Skeletal	683	309	0.401358335376274	2.81530183985602e-07	1	1.52026299352225e-05
Control Genes	Nerve - Tibial	17436	37747	0.145008599072436	0.000919385133085579	1	0.0496467971866213
Hotspot Genes	Nerve - Tibial	9	10	0.145008599072436	0.000919385133085579	1	0.0496467971866213
NDD-Associated Genes	Nerve - Tibial	810	182	0.145008599072436	0.000919385133085579	1	0.0496467971866213
Control Genes	Ovary	16797	38386	0.461982376929677	4.55344065051502e-07	1	2.45885795127811e-05
Hotspot Genes	Ovary	4	15	0.461982376929677	4.55344065051502e-07	1	2.45885795127811e-05
NDD-Associated Genes	Ovary	767	225	0.461982376929677	4.55344065051502e-07	1	2.45885795127811e-05
Control Genes	Pancreas	12977	42206	0.277935781821957	9.83673344125008e-08	1	5.31183605827504e-06
Hotspot Genes	Pancreas	2	17	0.277935781821957	9.83673344125008e-08	1	5.31183605827504e-06
NDD-Associated Genes	Pancreas	703	289	0.277935781821957	9.83673344125008e-08	1	5.31183605827504e-06
Control Genes	Pituitary	17843	37340	0.00196404157151057	0.10361293592399	0.106058244861571	1
Hotspot Genes	Pituitary	13	6	0.00196404157151057	0.10361293592399	0.106058244861571	1
NDD-Associated Genes	Pituitary	836	156	0.00196404157151057	0.10361293592399	0.106058244861571	1
Control Genes	Prostate	17381	37802	0.625546955898042	3.44492656462899e-05	1	0.00186026034489965
Hotspot Genes	Prostate	7	12	0.625546955898042	3.44492656462899e-05	1	0.00186026034489965
NDD-Associated Genes	Prostate	805	187	0.625546955898042	3.44492656462899e-05	1	0.00186026034489965
Control Genes	Skin - Not Sun Exposed (Suprapubic)	15947	39236	0.310776364536122	2.1922173256033e-08	1	1.18379735582578e-06
Hotspot Genes	Skin - Not Sun Exposed (Suprapubic)	3	16	0.310776364536122	2.1922173256033e-08	1	1.18379735582578e-06
NDD-Associated Genes	Skin - Not Sun Exposed (Suprapubic)	774	218	0.310776364536122	2.1922173256033e-08	1	1.18379735582578e-06
Control Genes	Skin - Sun Exposed (Lower leg)	16076	39107	0.311231541327345	9.57067352158419e-09	1	5.16816370165546e-07
Hotspot Genes	Skin - Sun Exposed (Lower leg)	3	16	0.311231541327345	9.57067352158419e-09	1	5.16816370165546e-07
NDD-Associated Genes	Skin - Sun Exposed (Lower leg)	786	206	0.311231541327345	9.57067352158419e-09	1	5.16816370165546e-07
Control Genes	Small Intestine - Terminal Ileum	16567	38616	0.808271600975995	1.71945686210663e-06	1	9.28506705537578e-05
Hotspot Genes	Small Intestine - Terminal Ileum	5	14	0.808271600975995	1.71945686210663e-06	1	9.28506705537578e-05
NDD-Associated Genes	Small Intestine - Terminal Ileum	784	208	0.808271600975995	1.71945686210663e-06	1	9.28506705537578e-05
Control Genes	Spleen	16696	38487	0.462783114392351	1.14210329664738e-06	1	6.16735780189583e-05
Hotspot Genes	Spleen	4	15	0.462783114392351	1.14210329664738e-06	1	6.16735780189583e-05
NDD-Associated Genes	Spleen	751	241	0.462783114392351	1.14210329664738e-06	1	6.16735780189583e-05
Control Genes	Stomach	14937	40246	0.437308307998996	5.7965628679563e-08	1	3.1301439486964e-06
Hotspot Genes	Stomach	3	16	0.437308307998996	5.7965628679563e-08	1	3.1301439486964e-06
NDD-Associated Genes	Stomach	759	233	0.437308307998996	5.7965628679563e-08	1	3.1301439486964e-06
Control Genes	Testis	24177	31006	0.106716408777585	0.00628774864830895	1	0.339538427008683
Hotspot Genes	Testis	12	7	0.106716408777585	0.00628774864830895	1	0.339538427008683
NDD-Associated Genes	Testis	870	122	0.106716408777585	0.00628774864830895	1	0.339538427008683
Control Genes	Thyroid	17531	37652	0.332637739422918	0.000317787411849491	1	0.0171605202398725
Hotspot Genes	Thyroid	8	11	0.332637739422918	0.000317787411849491	1	0.0171605202398725
NDD-Associated Genes	Thyroid	797	195	0.332637739422918	0.000317787411849491	1	0.0171605202398725
Control Genes	Uterus	16824	38359	1	2.60019355754747e-05	1	0.00140410452107564
Hotspot Genes	Uterus	6	13	1	2.60019355754747e-05	1	0.00140410452107564
NDD-Associated Genes	Uterus	773	219	1	2.60019355754747e-05	1	0.00140410452107564
Control Genes	Vagina	16895	38288	0.215055411618641	1.97861519635501e-09	1	1.06845220603171e-07
Hotspot Genes	Vagina	3	16	0.215055411618641	1.97861519635501e-09	1	1.06845220603171e-07
NDD-Associated Genes	Vagina	807	185	0.215055411618641	1.97861519635501e-09	1	1.06845220603171e-07
Control Genes	Whole Blood	11076	44107	0.150414274501928	1.57635129786515e-05	1	0.000851229700847182
Hotspot Genes	Whole Blood	1	18	0.150414274501928	1.57635129786515e-05	1	0.000851229700847182
NDD-Associated Genes	Whole Blood	537	455	0.150414274501928	1.57635129786515e-05	1	0.000851229700847182
