## Supplementary Data S1-S16 for "De novo mutation hotspots in homologous protein domains identify function-altering mutations in neurodevelopmental disorders": Supplementary_Data_S11_Proportion_hotspot_genes_expressed_across_tissues_PF00520.txt

Class	GTEx_Tissue	Num_Expressed Genes	Num_Unexpressed_Genes	Fisher_P_Controls	Fisher_P_NDD	Fisher_P_Controls_Bonferroni	Fisher_P_NDD_Bonferroni
Control Genes	Adipose - Subcutaneous	26	42	0.788639157038529	0.705428391794886	1	1
Hotspot Genes	Adipose - Subcutaneous	6	13	0.788639157038529	0.705428391794886	1	1
NDD-Associated Genes	Adipose - Subcutaneous	5	7	0.788639157038529	0.705428391794886	1	1
Control Genes	Adipose - Visceral (Omentum)	24	44	0.586230039379566	0.447249080174553	1	1
Hotspot Genes	Adipose - Visceral (Omentum)	5	14	0.586230039379566	0.447249080174553	1	1
NDD-Associated Genes	Adipose - Visceral (Omentum)	5	7	0.586230039379566	0.447249080174553	1	1
Control Genes	Adrenal Gland	23	45	0.163215507983085	0.383866974701235	1	1
Hotspot Genes	Adrenal Gland	3	16	0.163215507983085	0.383866974701235	1	1
NDD-Associated Genes	Adrenal Gland	4	8	0.163215507983085	0.383866974701235	1	1
Control Genes	Artery - Aorta	26	42	0.422545179478954	0.447249080174553	1	1
Hotspot Genes	Artery - Aorta	5	14	0.422545179478954	0.447249080174553	1	1
NDD-Associated Genes	Artery - Aorta	5	7	0.422545179478954	0.447249080174553	1	1
Control Genes	Artery - Coronary	25	43	1	0.709769447073698	1	1
Hotspot Genes	Artery - Coronary	7	12	1	0.709769447073698	1	1
NDD-Associated Genes	Artery - Coronary	6	6	1	0.709769447073698	1	1
Control Genes	Artery - Tibial	24	44	1	0.697188626530407	1	1
Hotspot Genes	Artery - Tibial	7	12	1	0.697188626530407	1	1
NDD-Associated Genes	Artery - Tibial	3	9	1	0.697188626530407	1	1
Control Genes	Bladder	29	39	0.111565332433404	0.253449801154013	1	1
Hotspot Genes	Bladder	4	15	0.111565332433404	0.253449801154013	1	1
NDD-Associated Genes	Bladder	5	7	0.111565332433404	0.253449801154013	1	1
Control Genes	Brain - Amygdala	30	38	0.00346463608477933	0.652556564681147	0.187090348578084	1
Hotspot Genes	Brain - Amygdala	16	3	0.00346463608477933	0.652556564681147	0.187090348578084	1
NDD-Associated Genes	Brain - Amygdala	9	3	0.00346463608477933	0.652556564681147	0.187090348578084	1
Control Genes	Brain - Anterior cingulate cortex (BA24)	36	32	0.00358315917123919	0.349859632395784	0.193490595246916	1
Hotspot Genes	Brain - Anterior cingulate cortex (BA24)	17	2	0.00358315917123919	0.349859632395784	0.193490595246916	1
NDD-Associated Genes	Brain - Anterior cingulate cortex (BA24)	9	3	0.00358315917123919	0.349859632395784	0.193490595246916	1
Control Genes	Brain - Caudate (basal ganglia)	31	37	0.000594651011305131	0.173505767499093	0.0321111546104771	1
Hotspot Genes	Brain - Caudate (basal ganglia)	17	2	0.000594651011305131	0.173505767499093	0.0321111546104771	1
NDD-Associated Genes	Brain - Caudate (basal ganglia)	8	4	0.000594651011305131	0.173505767499093	0.0321111546104771	1
Control Genes	Brain - Cerebellar Hemisphere	27	41	1.30060683635731e-05	0.0600137719158854	0.000702327691632947	1
Hotspot Genes	Brain - Cerebellar Hemisphere	18	1	1.30060683635731e-05	0.0600137719158854	0.000702327691632947	1
NDD-Associated Genes	Brain - Cerebellar Hemisphere	8	4	1.30060683635731e-05	0.0600137719158854	0.000702327691632947	1
Control Genes	Brain - Cerebellum	29	39	4.16651173675527e-05	0.0600137719158854	0.00224991633784785	1
Hotspot Genes	Brain - Cerebellum	18	1	4.16651173675527e-05	0.0600137719158854	0.00224991633784785	1
NDD-Associated Genes	Brain - Cerebellum	8	4	4.16651173675527e-05	0.0600137719158854	0.00224991633784785	1
Control Genes	Brain - Cortex	35	33	0.000417148959382639	0.271762275544255	0.0225260438066625	1
Hotspot Genes	Brain - Cortex	18	1	0.000417148959382639	0.271762275544255	0.0225260438066625	1
NDD-Associated Genes	Brain - Cortex	9	3	0.000417148959382639	0.271762275544255	0.0225260438066625	1
Control Genes	Brain - Frontal Cortex (BA9)	36	32	0.000906070185771031	0.271762275544255	0.0489277900316357	1
Hotspot Genes	Brain - Frontal Cortex (BA9)	18	1	0.000906070185771031	0.271762275544255	0.0489277900316357	1
NDD-Associated Genes	Brain - Frontal Cortex (BA9)	9	3	0.000906070185771031	0.271762275544255	0.0489277900316357	1
Control Genes	Brain - Hippocampus	31	37	0.00364626229660353	0.652556564681147	0.19689816401659	1
Hotspot Genes	Brain - Hippocampus	16	3	0.00364626229660353	0.652556564681147	0.19689816401659	1
NDD-Associated Genes	Brain - Hippocampus	9	3	0.00364626229660353	0.652556564681147	0.19689816401659	1
Control Genes	Brain - Hypothalamus	37	31	0.0314447953281883	0.652556564681147	1	1
Hotspot Genes	Brain - Hypothalamus	16	3	0.0314447953281883	0.652556564681147	1	1
NDD-Associated Genes	Brain - Hypothalamus	9	3	0.0314447953281883	0.652556564681147	1	1
Control Genes	Brain - Nucleus accumbens (basal ganglia)	34	34	0.0029816117684651	0.349859632395784	0.161007035497116	1
Hotspot Genes	Brain - Nucleus accumbens (basal ganglia)	17	2	0.0029816117684651	0.349859632395784	0.161007035497116	1
NDD-Associated Genes	Brain - Nucleus accumbens (basal ganglia)	9	3	0.0029816117684651	0.349859632395784	0.161007035497116	1
Control Genes	Brain - Putamen (basal ganglia)	29	39	0.0015857089708873	0.383866974701235	0.0856282844279141	1
Hotspot Genes	Brain - Putamen (basal ganglia)	16	3	0.0015857089708873	0.383866974701235	0.0856282844279141	1
NDD-Associated Genes	Brain - Putamen (basal ganglia)	8	4	0.0015857089708873	0.383866974701235	0.0856282844279141	1
Control Genes	Brain - Spinal cord (cervical c-1)	30	38	0.0733778941286589	0.705428391794886	1	1
Hotspot Genes	Brain - Spinal cord (cervical c-1)	13	6	0.0733778941286589	0.705428391794886	1	1
NDD-Associated Genes	Brain - Spinal cord (cervical c-1)	7	5	0.0733778941286589	0.705428391794886	1	1
Control Genes	Brain - Substantia nigra	31	37	0.0177961933887335	0.253449801154013	0.960994442991608	1
Hotspot Genes	Brain - Substantia nigra	15	4	0.0177961933887335	0.253449801154013	0.960994442991608	1
NDD-Associated Genes	Brain - Substantia nigra	7	5	0.0177961933887335	0.253449801154013	0.960994442991608	1
Control Genes	Breast - Mammary Tissue	27	41	1	0.709769447073698	1	1
Hotspot Genes	Breast - Mammary Tissue	7	12	1	0.709769447073698	1	1
NDD-Associated Genes	Breast - Mammary Tissue	6	6	1	0.709769447073698	1	1
Control Genes	Cells - Cultured fibroblasts	18	50	1	0.703917768163065	1	1
Hotspot Genes	Cells - Cultured fibroblasts	5	14	1	0.703917768163065	1	1
NDD-Associated Genes	Cells - Cultured fibroblasts	4	8	1	0.703917768163065	1	1
Control Genes	Cells - EBV-transformed lymphocytes	13	55	0.28675829976305	0.0600137719158854	1	1
Hotspot Genes	Cells - EBV-transformed lymphocytes	1	18	0.28675829976305	0.0600137719158854	1	1
NDD-Associated Genes	Cells - EBV-transformed lymphocytes	4	8	0.28675829976305	0.0600137719158854	1	1
Control Genes	Cervix - Ectocervix	28	40	0.596497498040554	1	1	1
Hotspot Genes	Cervix - Ectocervix	6	13	0.596497498040554	1	1	1
NDD-Associated Genes	Cervix - Ectocervix	3	9	0.596497498040554	1	1	1
Control Genes	Cervix - Endocervix	31	37	0.604323304923429	1	1	1
Hotspot Genes	Cervix - Endocervix	7	12	0.604323304923429	1	1	1
NDD-Associated Genes	Cervix - Endocervix	4	8	0.604323304923429	1	1	1
Control Genes	Colon - Sigmoid	29	39	0.438003376344649	0.452096808738488	1	1
Hotspot Genes	Colon - Sigmoid	6	13	0.438003376344649	0.452096808738488	1	1
NDD-Associated Genes	Colon - Sigmoid	6	6	0.438003376344649	0.452096808738488	1	1
Control Genes	Colon - Transverse	31	37	0.188406298165145	1	1	1
Hotspot Genes	Colon - Transverse	5	14	0.188406298165145	1	1	1
NDD-Associated Genes	Colon - Transverse	3	9	0.188406298165145	1	1	1
Control Genes	Esophagus - Gastroesophageal Junction	29	39	0.288145203893956	1	1	1
Hotspot Genes	Esophagus - Gastroesophageal Junction	5	14	0.288145203893956	1	1	1
NDD-Associated Genes	Esophagus - Gastroesophageal Junction	3	9	0.288145203893956	1	1	1
Control Genes	Esophagus - Mucosa	23	45	0.082492954718983	0.0315803884658167	1	1
Hotspot Genes	Esophagus - Mucosa	2	17	0.082492954718983	0.0315803884658167	1	1
NDD-Associated Genes	Esophagus - Mucosa	6	6	0.082492954718983	0.0315803884658167	1	1
Control Genes	Esophagus - Muscularis	27	41	0.420278365704589	0.675719460369071	1	1
Hotspot Genes	Esophagus - Muscularis	5	14	0.420278365704589	0.675719460369071	1	1
NDD-Associated Genes	Esophagus - Muscularis	2	10	0.420278365704589	0.675719460369071	1	1
Control Genes	Fallopian Tube	29	39	1	0.451643621648942	1	1
Hotspot Genes	Fallopian Tube	8	11	1	0.451643621648942	1	1
NDD-Associated Genes	Fallopian Tube	3	9	1	0.451643621648942	1	1
Control Genes	Heart - Atrial Appendage	21	47	0.783623835710578	0.447249080174553	1	1
Hotspot Genes	Heart - Atrial Appendage	5	14	0.783623835710578	0.447249080174553	1	1
NDD-Associated Genes	Heart - Atrial Appendage	5	7	0.783623835710578	0.447249080174553	1	1
Control Genes	Heart - Left Ventricle	18	50	0.770107073433416	1	1	1
Hotspot Genes	Heart - Left Ventricle	4	15	0.770107073433416	1	1	1
NDD-Associated Genes	Heart - Left Ventricle	2	10	0.770107073433416	1	1	1
Control Genes	Kidney - Cortex	23	45	0.402795468816807	0.253449801154013	1	1
Hotspot Genes	Kidney - Cortex	4	15	0.402795468816807	0.253449801154013	1	1
NDD-Associated Genes	Kidney - Cortex	5	7	0.402795468816807	0.253449801154013	1	1
Control Genes	Kidney - Medulla	24	44	0.280458271637506	0.127134199649555	1	1
Hotspot Genes	Kidney - Medulla	4	15	0.280458271637506	0.127134199649555	1	1
NDD-Associated Genes	Kidney - Medulla	6	6	0.280458271637506	0.127134199649555	1	1
Control Genes	Liver	14	54	0.505098512272135	0.173505767499093	1	1
Hotspot Genes	Liver	2	17	0.505098512272135	0.173505767499093	1	1
NDD-Associated Genes	Liver	4	8	0.505098512272135	0.173505767499093	1	1
Control Genes	Lung	29	39	0.793723387802893	1	1	1
Hotspot Genes	Lung	7	12	0.793723387802893	1	1	1
NDD-Associated Genes	Lung	4	8	0.793723387802893	1	1	1
Control Genes	Minor Salivary Gland	25	43	0.101429190055663	0.383866974701235	1	1
Hotspot Genes	Minor Salivary Gland	3	16	0.101429190055663	0.383866974701235	1	1
NDD-Associated Genes	Minor Salivary Gland	4	8	0.101429190055663	0.383866974701235	1	1
Control Genes	Muscle - Skeletal	19	49	0.141038872401706	0.0776429651179374	1	1
Hotspot Genes	Muscle - Skeletal	2	17	0.141038872401706	0.0776429651179374	1	1
NDD-Associated Genes	Muscle - Skeletal	5	7	0.141038872401706	0.0776429651179374	1	1
Control Genes	Nerve - Tibial	33	35	1	0.715987167706469	1	1
Hotspot Genes	Nerve - Tibial	9	10	1	0.715987167706469	1	1
NDD-Associated Genes	Nerve - Tibial	7	5	1	0.715987167706469	1	1
Control Genes	Ovary	26	42	0.185887561041433	0.675719460369071	1	1
Hotspot Genes	Ovary	4	15	0.185887561041433	0.675719460369071	1	1
NDD-Associated Genes	Ovary	4	8	0.185887561041433	0.675719460369071	1	1
Control Genes	Pancreas	17	51	0.223139863932029	0.349859632395784	1	1
Hotspot Genes	Pancreas	2	17	0.223139863932029	0.349859632395784	1	1
NDD-Associated Genes	Pancreas	3	9	0.223139863932029	0.349859632395784	1	1
Control Genes	Pituitary	34	34	0.196820358680165	1	1	1
Hotspot Genes	Pituitary	13	6	0.196820358680165	1	1	1
NDD-Associated Genes	Pituitary	9	3	0.196820358680165	1	1	1
Control Genes	Prostate	30	38	0.610676333241086	1	1	1
Hotspot Genes	Prostate	7	12	0.610676333241086	1	1	1
NDD-Associated Genes	Prostate	4	8	0.610676333241086	1	1	1
Control Genes	Skin - Not Sun Exposed (Suprapubic)	24	44	0.160278696983414	0.205512677904224	1	1
Hotspot Genes	Skin - Not Sun Exposed (Suprapubic)	3	16	0.160278696983414	0.205512677904224	1	1
NDD-Associated Genes	Skin - Not Sun Exposed (Suprapubic)	5	7	0.160278696983414	0.205512677904224	1	1
Control Genes	Skin - Sun Exposed (Lower leg)	24	44	0.160278696983414	0.0561898207223932	1	1
Hotspot Genes	Skin - Sun Exposed (Lower leg)	3	16	0.160278696983414	0.0561898207223932	1	1
NDD-Associated Genes	Skin - Sun Exposed (Lower leg)	6	6	0.160278696983414	0.0561898207223932	1	1
Control Genes	Small Intestine - Terminal Ileum	33	35	0.117218964848784	0.703917768163065	1	1
Hotspot Genes	Small Intestine - Terminal Ileum	5	14	0.117218964848784	0.703917768163065	1	1
NDD-Associated Genes	Small Intestine - Terminal Ileum	4	8	0.117218964848784	0.703917768163065	1	1
Control Genes	Spleen	29	39	0.111565332433404	0.0219719066379607	1	1
Hotspot Genes	Spleen	4	15	0.111565332433404	0.0219719066379607	1	1
NDD-Associated Genes	Spleen	8	4	0.111565332433404	0.0219719066379607	1	1
Control Genes	Stomach	26	42	0.0980056686203041	1	1	1
Hotspot Genes	Stomach	3	16	0.0980056686203041	1	1	1
NDD-Associated Genes	Stomach	2	10	0.0980056686203041	1	1	1
Control Genes	Testis	45	23	0.791926025550069	0.418409901748877	1	1
Hotspot Genes	Testis	12	7	0.791926025550069	0.418409901748877	1	1
NDD-Associated Genes	Testis	10	2	0.791926025550069	0.418409901748877	1	1
Control Genes	Thyroid	26	42	0.794580544457009	1	1	1
Hotspot Genes	Thyroid	8	11	0.794580544457009	1	1	1
NDD-Associated Genes	Thyroid	5	7	0.794580544457009	1	1	1
Control Genes	Uterus	27	41	0.600040251011371	0.432509055645874	1	1
Hotspot Genes	Uterus	6	13	0.600040251011371	0.432509055645874	1	1
NDD-Associated Genes	Uterus	2	10	0.600040251011371	0.432509055645874	1	1
Control Genes	Vagina	29	39	0.0349292635415447	0.205512677904224	1	1
Hotspot Genes	Vagina	3	16	0.0349292635415447	0.205512677904224	1	1
NDD-Associated Genes	Vagina	5	7	0.0349292635415447	0.205512677904224	1	1
Control Genes	Whole Blood	15	53	0.176696389868608	1	1	1
Hotspot Genes	Whole Blood	1	18	0.176696389868608	1	1	1
NDD-Associated Genes	Whole Blood	1	11	0.176696389868608	1	1	1
