## Supplementary Data S1-S16 for "De novo mutation hotspots in homologous protein domains identify function-altering mutations in neurodevelopmental disorders": Supplementary_Data_S12_PDFs_for_proposed_novel_hotspot_classification.txt

Gene	Class	Comparison_Tissue	Distribution_Used	PD_Hotspot	PD_Other	Classification
TRPM5	Proposed Novel Hotspot Genes	Brain	Control Genes	4.21025715975364e-08	0.125226461410039	Control Genes Distribution
KCNH5	Proposed Novel Hotspot Genes	Brain	Control Genes	8.48436334013056e-05	0.247798751297446	Control Genes Distribution
CACNA1B	Proposed Novel Hotspot Genes	Brain	Control Genes	0.837767955369486	0.262682385283898	Hotspot Distribution
TPCN2	Proposed Novel Hotspot Genes	Brain	Control Genes	0.968960491439648	0.350263325714009	Hotspot Distribution
TPCN1	Proposed Novel Hotspot Genes	Brain	Control Genes	0.211928529572813	0.167629442378758	Hotspot Distribution
KCNG1	Proposed Novel Hotspot Genes	Brain	Control Genes	0.713622621425402	0.37466181144446	Hotspot Distribution
CACNA1B	Proposed Novel Hotspot Genes	Other Tissues	NDD-Associated Genes	0.395037013033709	0.0634631643594022	Hotspot Distribution
TRPM5	Proposed Novel Hotspot Genes	Other Tissues	NDD-Associated Genes	0.359197021659941	0.054607900438379	Hotspot Distribution
KCNH5	Proposed Novel Hotspot Genes	Other Tissues	NDD-Associated Genes	0.0206893101345487	0.00278493583697544	Hotspot Distribution
KCNG1	Proposed Novel Hotspot Genes	Other Tissues	NDD-Associated Genes	0.551796581025688	0.172651319813976	Hotspot Distribution
TPCN2	Proposed Novel Hotspot Genes	Other Tissues	NDD-Associated Genes	0.0566329338348919	0.385472932633691	NDD-Associated Genes Distribution
TPCN1	Proposed Novel Hotspot Genes	Other Tissues	NDD-Associated Genes	0.0052207734606933	0.275723230935877	NDD-Associated Genes Distribution
