## Supplementary Data S1-S16 for "De novo mutation hotspots in homologous protein domains identify function-altering mutations in neurodevelopmental disorders": Supplementary_Data_S16_Gene_sets_PF00520.txt

hgnc	ensembl_versioned	class	pf00520	ddg2p	omim
CATSPER4	ENSG00000188782.8	Control Genes	TRUE	FALSE	FALSE
KCNQ4	ENSG00000117013.14	Control Genes	TRUE	FALSE	TRUE
KCNC4	ENSG00000116396.14	Control Genes	TRUE	FALSE	FALSE
KCNA10	ENSG00000143105.7	Control Genes	TRUE	FALSE	FALSE
KCNA2	ENSG00000177301.14	Hotspot Genes	TRUE	TRUE	TRUE
KCNA3	ENSG00000177272.8	Control Genes	TRUE	FALSE	FALSE
KCND3	ENSG00000171385.9	Hotspot Genes	TRUE	TRUE	TRUE
HCN3	ENSG00000143630.9	Control Genes	TRUE	FALSE	FALSE
CACNA1E	ENSG00000198216.10	Hotspot Genes	TRUE	TRUE	TRUE
CACNA1S	ENSG00000081248.10	Control Genes	TRUE	FALSE	TRUE
KCNH1	ENSG00000143473.12	Hotspot Genes	TRUE	TRUE	TRUE
RYR2	ENSG00000198626.15	Hotspot Genes	TRUE	FALSE	TRUE
KCNF1	ENSG00000162975.4	Control Genes	TRUE	FALSE	FALSE
KCNS3	ENSG00000170745.11	Control Genes	TRUE	FALSE	FALSE
KCNG3	ENSG00000171126.7	Control Genes	TRUE	FALSE	FALSE
CNGA3	ENSG00000144191.11	Control Genes	TRUE	FALSE	TRUE
KCNH7	ENSG00000184611.11	Control Genes	TRUE	FALSE	FALSE
SCN3A	ENSG00000153253.16	Hotspot Genes	TRUE	TRUE	TRUE
SCN2A	ENSG00000136531.15	Hotspot Genes	TRUE	TRUE	TRUE
SCN1A	ENSG00000144285.17	Hotspot Genes	TRUE	TRUE	TRUE
SCN9A	ENSG00000169432.14	Control Genes	TRUE	FALSE	TRUE
SCN7A	ENSG00000136546.13	Control Genes	TRUE	FALSE	FALSE
TRPM8	ENSG00000144481.16	Control Genes	TRUE	FALSE	FALSE
ITPR1	ENSG00000150995.18	NDD-Associated Genes	TRUE	TRUE	TRUE
KCNH8	ENSG00000183960.8	Control Genes	TRUE	FALSE	FALSE
SCN5A	ENSG00000183873.15	Control Genes	TRUE	FALSE	TRUE
SCN10A	ENSG00000185313.6	Hotspot Genes	TRUE	FALSE	TRUE
SCN11A	ENSG00000168356.11	NDD-Associated Genes	TRUE	TRUE	TRUE
CACNA1D	ENSG00000157388.15	Hotspot Genes	TRUE	TRUE	TRUE
SLC9C1	ENSG00000172139.14	Control Genes	TRUE	FALSE	FALSE
TRPC1	ENSG00000144935.14	Control Genes	TRUE	FALSE	FALSE
CNGA1	ENSG00000198515.13	Control Genes	TRUE	FALSE	TRUE
TRPC3	ENSG00000138741.10	Control Genes	TRUE	FALSE	TRUE
HCN1	ENSG00000164588.6	NDD-Associated Genes	TRUE	TRUE	TRUE
CATSPER3	ENSG00000152705.7	Control Genes	TRUE	FALSE	FALSE
TRPC7	ENSG00000069018.17	Control Genes	TRUE	FALSE	FALSE
ITPR3	ENSG00000096433.10	Control Genes	TRUE	FALSE	TRUE
KCNQ5	ENSG00000185760.15	NDD-Associated Genes	TRUE	TRUE	TRUE
KCND2	ENSG00000184408.9	Control Genes	TRUE	FALSE	FALSE
TRPV5	ENSG00000127412.6	Control Genes	TRUE	FALSE	FALSE
KCNH2	ENSG00000055118.14	Control Genes	TRUE	FALSE	TRUE
KCNU1	ENSG00000215262.7	Control Genes	TRUE	FALSE	FALSE
TRPA1	ENSG00000104321.10	Control Genes	TRUE	FALSE	TRUE
KCNB2	ENSG00000182674.5	Control Genes	TRUE	FALSE	FALSE
KCNS2	ENSG00000156486.7	Control Genes	TRUE	FALSE	FALSE
KCNV1	ENSG00000164794.8	Control Genes	TRUE	FALSE	FALSE
KCNQ3	ENSG00000184156.16	Hotspot Genes	TRUE	TRUE	TRUE
KCNV2	ENSG00000168263.8	Control Genes	TRUE	FALSE	TRUE
TRPM3	ENSG00000083067.22	NDD-Associated Genes	TRUE	TRUE	FALSE
TRPM6	ENSG00000119121.21	Control Genes	TRUE	FALSE	TRUE
CACNA1B	ENSG00000148408.12	Proposed Novel Hotspot Genes	TRUE	TRUE	TRUE
KCNMA1	ENSG00000156113.22	NDD-Associated Genes	TRUE	TRUE	TRUE
TRPM5	ENSG00000070985.13	Proposed Novel Hotspot Genes	TRUE	FALSE	FALSE
KCNQ1	ENSG00000053918.15	Control Genes	TRUE	TRUE	TRUE
CNGA4	ENSG00000132259.12	Control Genes	TRUE	FALSE	FALSE
KCNC1	ENSG00000129159.7	NDD-Associated Genes	TRUE	TRUE	TRUE
KCNA4	ENSG00000182255.6	Control Genes	TRUE	TRUE	TRUE
CATSPER1	ENSG00000175294.5	Control Genes	TRUE	FALSE	TRUE
TPCN2	ENSG00000162341.16	Proposed Novel Hotspot Genes	TRUE	FALSE	TRUE
TRPC6	ENSG00000137672.12	Control Genes	TRUE	FALSE	TRUE
CACNA1C	ENSG00000151067.21	Hotspot Genes	TRUE	TRUE	TRUE
KCNA1	ENSG00000111262.5	Hotspot Genes	TRUE	FALSE	TRUE
KCNA5	ENSG00000130037.4	Control Genes	TRUE	FALSE	TRUE
ITPR2	ENSG00000123104.11	Control Genes	TRUE	FALSE	TRUE
KCNH3	ENSG00000135519.6	Control Genes	TRUE	FALSE	FALSE
SCN8A	ENSG00000196876.15	Hotspot Genes	TRUE	TRUE	TRUE
KCNC2	ENSG00000166006.12	Control Genes	TRUE	FALSE	FALSE
TRPV4	ENSG00000111199.10	NDD-Associated Genes	TRUE	TRUE	TRUE
HVCN1	ENSG00000122986.13	Control Genes	TRUE	FALSE	FALSE
TPCN1	ENSG00000186815.12	Proposed Novel Hotspot Genes	TRUE	FALSE	FALSE
TRPC4	ENSG00000133107.14	Control Genes	TRUE	FALSE	FALSE
NALCN	ENSG00000102452.15	Hotspot Genes	TRUE	TRUE	TRUE
KCNH5	ENSG00000140015.19	Proposed Novel Hotspot Genes	TRUE	TRUE	FALSE
TRPM1	ENSG00000134160.13	Control Genes	TRUE	TRUE	TRUE
RYR3	ENSG00000198838.13	Control Genes	TRUE	TRUE	FALSE
CATSPER2	ENSG00000166762.16	Control Genes	TRUE	FALSE	FALSE
TRPM7	ENSG00000092439.13	Control Genes	TRUE	FALSE	TRUE
HCN4	ENSG00000138622.3	Control Genes	TRUE	FALSE	TRUE
CACNA1H	ENSG00000196557.12	Control Genes	TRUE	TRUE	TRUE
KCNG4	ENSG00000168418.7	Control Genes	TRUE	FALSE	FALSE
TRPV3	ENSG00000167723.14	NDD-Associated Genes	TRUE	TRUE	TRUE
TRPV1	ENSG00000196689.11	Control Genes	TRUE	FALSE	FALSE
TRPV2	ENSG00000187688.14	Control Genes	TRUE	FALSE	FALSE
KCNH4	ENSG00000089558.8	Control Genes	TRUE	FALSE	FALSE
CACNA1G	ENSG00000006283.17	Hotspot Genes	TRUE	TRUE	TRUE
KCNH6	ENSG00000173826.14	Control Genes	TRUE	FALSE	FALSE
SCN4A	ENSG00000007314.12	NDD-Associated Genes	TRUE	TRUE	TRUE
KCNG2	ENSG00000178342.4	Control Genes	TRUE	FALSE	FALSE
HCN2	ENSG00000099822.2	NDD-Associated Genes	TRUE	FALSE	FALSE
CACNA1A	ENSG00000141837.19	Hotspot Genes	TRUE	TRUE	TRUE
KCNA7	ENSG00000104848.1	Control Genes	TRUE	FALSE	FALSE
TRPM4	ENSG00000130529.15	Control Genes	TRUE	FALSE	TRUE
KCNC3	ENSG00000131398.13	NDD-Associated Genes	TRUE	TRUE	TRUE
KCNS1	ENSG00000124134.8	Control Genes	TRUE	FALSE	FALSE
KCNB1	ENSG00000158445.9	Hotspot Genes	TRUE	TRUE	TRUE
KCNG1	ENSG00000026559.13	Proposed Novel Hotspot Genes	TRUE	FALSE	FALSE
KCNQ2	ENSG00000075043.18	Hotspot Genes	TRUE	TRUE	TRUE
TRPM2	ENSG00000142185.16	Control Genes	TRUE	FALSE	FALSE
CACNA1I	ENSG00000100346.17	Control Genes	TRUE	FALSE	FALSE
KCND1	ENSG00000102057.9	Control Genes	TRUE	FALSE	FALSE
CACNA1F	ENSG00000102001.12	Control Genes	TRUE	FALSE	TRUE
TRPC5	ENSG00000072315.3	Control Genes	TRUE	FALSE	FALSE
CNGA2	ENSG00000183862.5	Control Genes	TRUE	FALSE	FALSE
